# HLA-DQB1*03:01 strongly affects age of onset of type 1 narcolepsy independently of DQA1 and ethnicity

**DOI:** 10.1101/2025.06.14.25328971

**Authors:** Lisan Zhang, Shuo Cai, Ashton Teng, Ling Lin, Fang Han, Han Yan, Seung-Chul Hong, Fabio Pizza, Giuseppe Plazzi, Ambra Stefani, Birgit Högl, Michel Lecendreux, Patrice Bourgin, Isabelle Arnulf, Stine Knudsen-Heier, Takashi Kanbayashi, Yu-Shu Huang, Poul Jennum, Karel Sonka, Sona Nevsimalova, Makoto Honda, Fernando Morgadinho Coelho, Zerrin Pelin, Luigi Ferini-Strambi, Taku Miyagawa, Seik-Soon Khor, Katsushi Tokunaga, Wanlu Liu, Emmanuel J Mignot

**Author notes:** Corresponding author: Emmanuel J Mignot, Stanford University, Center for Sleep Sciences and Medicine, Department of Psychiatry and Behavioral Sciences, Palo Alto, CA, 94304, USA. **Author Contributions:** Study design, L.Z, and E.-J.M. Sample collection, L.Z, L.L., F.H., H.Y., S.-C.H., F.P., G.P., A.S., B.H., M.L., P.B., I.A., S.K-H., T.K., Y.-S.H., P.J., K.S., S.N., M.H., F.-M.C., Z.P., L.F-S., T.M., S.-S.K., K.T., and E.M. Data generation, processing, and analysis, L.Z., L.L., S.C., A.T., W.L., and E.M. Manuscript preparation, L.Z., and E.M. Supervision, E.M. **Competing Interest Statement:** The authors declare that they have no competing interests.

## Abstract

In this study, we investigated the effects of HLA-DQB1*03:01 on the onset age of type-1 narcolepsy. We pooled data from 5,339 cases from China, Europe, Korea, Japan, and the United States to conduct the first transethnic study on age of onset (OA). GWAS was used to detect the associated genes. HLA alleles were imputed by HIBAG. Three datasets (DGN, CHINA, and CAUC) were used for TCR analyses. Chinese patients were found to have an earlier age of onset. Independently of this, only one strong GWAS significant effect was observed, summarized by the presence of DQB1*03:01 and centered around the coding region of this gene. In contrast, DQ0602 dosage did not strongly affect onset, and other known narcolepsy-associated genetic loci had minor effects. The DQB1*03:01 effect (mean −3.47 years, p=1.7 10-18) showed no heterogeneity across ethnic groups and was independent of common allelic variation at DQA1 in cis of DQB1*03:01 (DQA1*03:03; DQA1*0505; DQA1*06:01). This effect may be explained by presentation of peptide(s) across all DQ0301 heterodimers, or, considering genetic effects mapping on TCRA and TCRB, effects on TCR repertoire. Using bulk and single-cell RNA-seq data across two ethnic groups, we found that DQB1*03:01 alters TCR repertoire at specific positions, most significantly within the CDR2A, CDR2B and CDR3B loops. These results illustrate the remarkable conservation of narcolepsy genetic effects across ethnicity and suggest that specific TCRs regulate narcolepsy onset. This result will likely be illuminating of the pathophysiology once T cells causative of the disease have been identified.
