## Supplementary Table 1 for "HLA-DQB1*03:01 strongly affects age of onset of type 1 narcolepsy independently of DQA1 and ethnicity"

### Sheet: Sheet1
Supplementary Table 1: Effects of HLA-DQ alleles in each cohort, with and without DQB1*03:01 removed
		Caucasians					Chinese					Koreans					A fricans
DQB1*03:01 included		Allele	n	p_value	coef		Allele	n	p_value	coef		Allele	n	p_value	coef		Allele	nr	p_value	coef
		03:01:00	523	2.61648e-09	-0.029014		03:01:00	504	4e-06	-0.028632		06:02:00	14	0.099941	0.041883		02:03:00	2	0.078408	0.117934
		02:01:00	174	0.0219524	0.014048		06:02:00	231	0.00318	0.017805		06:09:00	5	0.19908	0.049804		03:01:00	15	0.088035	0.036625
		06:01:00	3	0.0370284	0.070152		06:03:00	12	0.023169	0.041495		03:01:00	27	0.240668	-0.028098		06:03:00	2	0.099921	0.101463
		06:02:00	296	0.040847	0.010296		04:01:00	72	0.09704	0.016433		04:02:00	9	0.2716	0.03385		05:03:00	2	0.115183	0.094101
		06:09:00	20	0.0540593	0.029671		05:04:00	1	0.115267	0.17823		03:03:00	10	0.27944	-0.043658		06:09:00	8	0.158321	0.039872
		02:02:00	141	0.0767563	0.011999		05:03:00	35	0.121951	0.020592		06:04:00	4	0.32827	-0.070157		02:01:00	14	0.164183	-0.041929
		05:02:00	73	0.136368	0.013523		06:01:00	123	0.211267	0.010302		03:02:00	8	0.340669	-0.04255		05:02:00	4	0.192304	-0.107934
		04:02:00	71	0.338158	-0.010246		05:01:00	35	0.525977	0.009482		06:01:00	1	0.445997	0.062481		06:02:00	41	0.282839	-0.017649
		05:03:00	42	0.466197	0.008862		06:09:00	26	0.692266	-0.008317		05:02:00	4	0.449462	0.033592		04:02:00	13	0.406299	-0.023312
		03:04:00	2	0.484117	-0.061859		03:03:00	214	0.69286	0.002737		04:01:00	17	0.61983	-0.013575		03:02:00	3	0.540389	0.02809
		05:01:00	106	0.549975	0.0048		03:02:00	100	0.73907	-0.003449		06:03:00	2	0.629238	-0.042496		06:04:00	3	0.556959	-0.036455
		06:04:00	75	0.571456	0.005328		04:02:00	21	0.749549	-0.007381		02:01:00	2	0.678906	-0.035045		03:19:00	12	0.638577	-0.012977
		03:02:00	172	0.639478	0.00305		05:02:00	97	0.750781	-0.003333		05:03:00	6	0.730884	0.013507		03:03:00	3	0.71525	0.017259
		03:03:00	55	0.770158	-0.003378		02:02:00	163	0.814888	-0.001904		02:02:00	6	0.730884	0.013507		02:02:00	30	0.804262	-0.004387
		04:01:00	1	0.875012	0.011958		02:01:00	54	0.871966	0.002115		05:01:00	6	0.825987	0.008795		05:01:00	25	0.976412	0.00055
		06:03:00	23	0.893188	-0.002364		06:04:00	26	0.964229	0.000852
DQB1*03:01 removed		Allele	n	p_value	coef		Allele	n	p_value	coef		Allele	n	p_value	coef		Allele	n	p_value	coef
		06:01:00	3	0.05913	0.063895		06:03:00	12	0.049203	0.036466		06:02:00	14	0.165595	0.035322		02:03:00	2	0.070614	0.135127
		04:02:00	71	0.090631	-0.01841		06:02:00	231	0.079342	0.011129		03:03:00	10	0.223347	-0.047897		06:03:00	2	0.086523	0.115134
		06:09:00	20	0.142818	0.022792		05:04:00	1	0.116707	0.16743		06:09:00	5	0.2646	0.042898		05:03:00	2	0.098729	0.106478
		02:01:00	174	0.319694	0.006254		02:02:00	163	0.234161	-0.010155		03:02:00	8	0.283897	-0.046479		06:09:00	8	0.114428	0.046507
		03:03:00	55	0.339847	-0.011199		05:03:00	35	0.282308	0.0147		06:04:00	4	0.298383	-0.071193		02:01:00	14	0.193954	-0.039863
		03:02:00	172	0.427374	-0.005303		03:02:00	100	0.292302	-0.011397		04:02:00	9	0.372475	0.027267		05:02:00	4	0.197388	-0.106924
		03:04:00	2	0.428783	-0.070359		05:02:00	97	0.304868	-0.011249		04:01:00	17	0.464652	-0.019855		06:02:00	41	0.407048	-0.014119
		05:02:00	73	0.506832	0.006118		04:01:00	72	0.318902	0.010192		06:01:00	1	0.496339	0.055164		04:02:00	13	0.475213	-0.020491
		02:02:00	141	0.539071	0.004255		03:03:00	214	0.458284	-0.005406		05:02:00	4	0.538366	0.026999		03:02:00	3	0.479912	0.033502
		06:03:00	23	0.576493	-0.009949		06:09:00	26	0.459857	-0.016184		06:03:00	2	0.591489	-0.045417		06:04:00	3	0.58781	-0.034179
		05:01:00	106	0.708315	-0.003061		04:02:00	21	0.529535	-0.015134		02:01:00	2	0.637274	-0.038507		03:03:00	3	0.651942	0.021974
		06:02:00	296	0.759693	0.001602		06:01:00	123	0.690954	0.003407		02:02:00	6	0.848229	0.007406		03:19:00	12	0.732453	-0.009678
		06:04:00	75	0.806482	-0.002343		02:01:00	54	0.709621	-0.005073		05:03:00	6	0.848229	0.007406		05:01:00	25	0.797659	0.004977
		05:03:00	42	0.906074	0.001453		06:04:00	26	0.750021	-0.006277		05:01:00	6	0.942588	0.002836		02:02:00	30	0.99296	-0.000162
		04:01:00	1	0.950294	0.004783		05:01:00	35	0.850004	0.00292
n=number of carriers
