## Supplementary Table 2 for "HLA-DQB1*03:01 strongly affects age of onset of type 1 narcolepsy independently of DQA1 and ethnicity"

### Sheet: Sheet1
	Supplementary Table 2: HLA alleles with associated with the age at onset of narcolepsy
	Allele	Ethnic	n (with/without allele) (% of all)	Mean age at onset (year, with/without)	BETA (95%CI)	P*	Heterogeneity#
							P			Q	I2
	HLA-DQB1*03:01	All	1167/3116(27.25%)	15.49/18.71	-3.47(-4.24, -2.70)	1.68e-18	0.0895			4.83	58.6
		EUR	537/1269(29.73%)	18.37/22.26	-3.90(-5.11, -2.68)	4.6e-10
		EAS	589/1609(26.80%)	12.72/16.14	-3.43(-4.45, -2.40)	7.78e-11
		Other	41/238(14.70%)	17.68/17.07	0.62(-3.10, 4.33)	0.7454
	HLA-DQB1*04:01	All	140/4143(3.27%)	19.62/17.77	3.72(1.76, 5.69)	0.000207	NA			NA	NA
		EUR	1/1805(0.06%)	23.00/21.11	0.74(-22.94, 24.42)	0.95145
		EAS	139/2059(6.32%)	19.59/14.93	3.80(1.91, 5.68)	8.1e-05
		Other	-	-	-	-
	HLA-A*02:06	All	422/3856(9.86%)	17.00/17.92	2.25(1.04, 3.46)	0.00026	0.2426			1.37	26.8
		EUR	4/1800(0.22%)	30.75/21.12	10.42(-1.42, 22.25)	0.08467
		EAS	418/1772(19.09%)	16.86/14.79	2.15(1.00, 3.31)	0.00026
		Other	-	-	-	-
	HLA-B*54:01	All	164/3847(4.09%)	18.24/17.90	3.16(1.33, 4.99)	0.000729	NA			NA	NA
		EUR	-	-	-	-
		EAS	164/1799(8.35%)	18.24/14.87	3.17(1.43, 4.91)	0.00037
		Other	-	-	-	-
	HLA-DQA1*03:03	All	397/3889(9.26%)	18.79/17.74	2.05(0.85, 3.25)	0.00084	1.52e-07			31.79	93.7
		EUR	175/1630(9.70%)	18.79/21.36	0.38(-1.77, 2.52)	0.73018
		EAS	208/1992(9.45%)	19.03/14.84	3.93(2.39, 5.48)	6.82e-07
		Other	14/267(4.98%)	15.39/17.29	-1.89(-7.89, 4.11)	0.53788
	HLA-DRB1*04:05	All	148/3986(3.58%)	19.26/17.75	3.13(1.23, 5.04)	0.001235	0.68			0.78	0
		EUR	9/1776(0.50%)	21.00/21.09	-0.81(-8.72, 7.10)	0.84105
		EAS	135/1951(6.47%)	19.00/14.78	3.34(1.44, 5.24)	0.00057
		Other	4/259(1.52%)	24.00/17.21	6.66(-4.47, 17.79)	0.24169
	HLA-B*35:01	All	539/3472(13.44%)	18.55/17.82	1.73(0.68, 2.77)	0.001245	0.54			1.25	0
		EUR	155/1630(8.68%)	21.94/20.98	0.82(-1.16, 2.81)	0.41662
		EAS	348/1615(17.73%)	17.05/14.74	2.22(0.96, 3.48)	0.00056
		Other	36/227(13.69%)	18.47/17.00	1.52(-2.45, 5.50)	0.45292
	HLA-A*30:01	All	212/4066(4.96%)	14.49/18.00	-2.6(-4.19, -1.02)	0.001305	0.3			2.4	16.5
		EUR	40/1764(2.22%)	19.80/21.18	-1.87(-5.65, 1.92)	0.33416
		EAS	151/2039(6.89%)	12.57/15.38	-3.28(-5.07, -1.48)	0.00035
		Other	21/263(7.39%)	18.19/17.10	1.13(-3.84, 6.10)	0.65513
	HLA-DRB1*07:01	All	430/3704(10.40%)	17.43/17.84	-1.67(-2.83, -0.51)	0.004699	0.1			4.58	56.3
		EUR	198/1587(11.09%)	21.75/21.00	-0.46(-2.28, 1.37)	0.6239
		EAS	204/1882(9.78%)	13.39/15.23	-2.92(-4.50, -1.34)	0.0003
		Other	28/235(10.65%)	16.20/17.45	-1.12(-5.58, 3.34)	0.62275
	HLA-C*06:02	All	525/3745(12.30%)	17.00/17.97	-1.46(-2.51, -0.42)	0.006129	0.054			5.82	65.7
		EUR	227/1577(12.58%)	21.31/21.10	-0.09(-1.78, 1.59)	0.91357
		EAS	241/1942(11.04%)	13.06/15.50	-2.86(-4.32, -1.41)	0.00012
		Other	57/226(20.14%)	16.51/17.43	-0.92(-4.15, 2.32)	0.57889
	HLA-B*13:02	All	210/3801(5.24%)	15.28/18.06	-2.13(-3.73, -0.52)	0.009323	0.298			2.42	91.4
		EUR	58/1727(3.25%)	21.24/21.06	-0.18(-3.34, 2.97)	0.9106
		EAS	146/1817(7.44%)	12.80/15.34	-3.09(-4.94, -1.25)	0.00102
		Other	6/257(2.28%)	17.83/17.18	0.56(-8.61, 9.72)	0.90551
	HLA-DQA1*02:01	All	427/3859(9.96%)	17.62/17.86	-1.53(-2.69, -0.36)	0.010174	0.034			6.76	70.4
		EUR	194/1611(10.75%)	21.85/21.03	-0.45(-2.29, 1.40)	0.63507
		EAS	204/1996(9.27%)	13.39/15.42	-3.09(-4.68, -1.50)	0.00014
		Other	29/252(10.32%)	19.14/16.97	2.30(-2.04, 6.63)	0.29989
	HLA-DPB1*14:01	All	151/4054(3.59%)	14.77/17.93	-2.41(-4.26, -0.56)	0.010806	0.0354			6.68	70.1
		EUR	48/1750(2.67%)	15.56/21.24	-5.70(-9.15, -2.26)	0.00119
		EAS	97/2032(4.56%)	14.14/15.23	-1.02(-3.23, 1.19)	0.36604
		Other	6/272(2.16%)	18.67/16.83	1.83(-7.07, 10.73)	0.68742
	HLA-A*03:01	All	827/3451(19.33%)	18.96/17.56	-1.18(-2.10, -0.27)	0.011401	0.0224			7.59	73.7
		EUR	616/1188(34.15%)	20.78/21.34	-0.63(-1.80, 0.55)	0.29447
		EAS	149/2041(6.80%)	12.33/15.39	-3.07(-4.87, -1.26)	0.00086
		Other	62/222(21.83%)	16.80/17.29	-0.49(-3.62, 2.65)	0.76211
	HLA-DPB1*17:01	All	143/4062(3.40%)	15.25/17.91	-2.33(-4.24, -0.42)	0.016733	0.987			0.03	0
		EUR	33/1765(1.84%)	19.23/21.12	-2.47(-6.62, 1.68)	0.24276
		EAS	92/2037(4.32%)	13.78/15.24	-2.42(-4.70, -0.14)	0.03777
		Other	18/260(6.47%)	15.44/16.97	-1.52(-6.77, 3.74)	0.5721
	HLA-B*46:01	All	163/3848(4.06%)	13.46/18.11	-2.16(-4.00, -0.33)	0.021045	NA			NA	NA
		EUR	-	-	-	-
		EAS	162/1801(8.25%)	13.50/15.30	-2.10(-3.85, -0.34)	0.01931
		Other	1/262(0.38%)	7.00/17.24	-10.17(-32.29, 11.96)	0.36874
	HLA-DQA1*04:01	All	117/4169(2.73%)	17.82/17.84	-2.36(-4.48, -0.23)	0.029691	0.654			0.85	0
		EUR	71/1734(3.93%)	19.13/21.19	-3.19(-6.08, -0.31)	0.03024
		EAS	22/2178(1.00%)	15.68/15.23	-0.48(-5.06, 4.10)	0.83789
		Other	24/257(8.54%)	15.88/17.32	-1.39(-6.10, 3.33)	0.56461
	HLA-B*44:02	All	293/3718(7.30%)	18.38/17.88	-1.51(-2.93, -0.09)	0.036816	0.5845			1.07	0
		EUR	257/1528(14.40%)	18.86/21.44	-1.65(-3.27, -0.03)	0.04618
		EAS	28/1935(1.43%)	14.86/15.15	0.12(-3.95, 4.20)	0.95231
		Other	8/255(3.04%)	15.25/17.26	-2.27(-10.33, 5.79)	0.58189
	HLA-A*26:01	All	303/3975(7.08%)	18.48/17.78	1.42(0.08, 2.75)	0.03736	0.4316			1.68	0
		EUR	96/1708(5.32%)	22.67/21.06	1.72(-0.76, 4.20)	0.17493
		EAS	195/1995(8.90%)	16.63/15.04	1.52(-0.07, 3.12)	0.06167
		Other	12/272(4.23%)	15.08/17.27	-2.17(-8.62, 4.28)	0.50987
	HLA-C*05:01	All	266/4004(6.23%)	18.29/17.83	-1.50(-2.97, -0.04)	0.043592	0.5094			1.35	0
		EUR	223/1581(12.36%)	18.88/21.45	-1.71(-3.42, 0.01)	0.05158
		EAS	30/2153(1.37%)	15.10/15.23	0.21(-3.71, 4.13)	0.91652
		Other	13/270(4.59%)	15.54/17.33	-1.83(-8.06, 4.39)	0.56387
	HLA-DQB1*02:02	All	357/3926(8.34%)	17.56/17.86	-1.29(-2.55, -0.03)	0.044648	0.0589			5.66	64.7
		EUR	144/1662(7.97%)	22.48/20.99	0.28(-1.81, 2.37)	0.79452
		EAS	177/2021(8.05%)	13.52/15.37	-2.92(-4.62, -1.23)	0.00074
		Other	36/243(12.90%)	17.71/17.08	0.76(-3.22, 4.73)	0.71008
	HLA-C*03:03	All	759/3511(17.78%)	16.82/18.08	0.95(0.01, 1.89)	0.048753	0.5183			1.31	0
		EUR	110/1694(6.10%)	20.97/21.14	-0.12(-2.45, 2.21)	0.92178
		EAS	639/1544(29.27%)	16.10/14.86	1.22(0.22, 2.22)	0.01675
		Other	10/273(3.53%)	16.60/17.27	-0.68(-7.71, 6.35)	0.85049
	HLA-DQB1*03:03	All	342/3941(7.99%)	16.03/17.99	-1.31(-2.61, 0.00)	0.049494	0.8354			0.36	0
		EUR	57/1749(3.16%)	20.20/21.14	-2.09(-5.3, 1.11)	0.20105
		EAS	277/1921(12.6%)	15.13/15.24	-1.19(-2.59, 0.22)	0.09785
		Other	8/271(2.87%)	17.38/17.15	0.32(-7.59, 8.23)	0.93717
	P values calculated using a generalized linear model in R. For all cases analysis on HLA-DQB1*03:01, the p value was adjusted by race, and for all cases analysis on other HLA alleles except HLA-DQB1*03:01, the p value was adjusted by race and HLA-DQB1*03:01. For single ethnic analysis on HLA-DQB1*03:01, the p value was adjusted by nothing, and for single ethnic analysis on other HLA alleles excep…
