## Supplementary Table 3 for "HLA-DQB1*03:01 strongly affects age of onset of type 1 narcolepsy independently of DQA1 and ethnicity"

### Sheet: Sheet1
	Supplementary Table 3. Effects of various DRB1~DQA1~DQB1*03:01 extended haplotypes on the onset age of narcolepsy in various ethnic groups
	DRB1-DQA1-DQB1	n (with haplotype/without DQB1*03:01)	Mean age at onset (year, with haplotype/without DQB1*03:01)	BETA (95%CI)	P*
	Ethnic groups
	All
	11:01-05:05-03:01	444/3125	15.80/18.71	-3.51(-4.68, -2.34)	4.41e-09
	12:02-06:01-03:01	196/3125	11.78/18.71	-4.36(-6.11, -2.62)	9.57e-07
	04:01-03:03-03:01	150/3125	16.79/18.71	-3.9(-5.85, -1.95)	9.4e-05
	12:01-05:05-03:01	100/3125	15.63/18.71	-2.64(-5.01, -0.27)	0.029
	11:04-05:05-03:01	84/3125	17.47/18.71	-3.48(-6.07, -0.88)	0.009
	Caucasian
	11:01-05:05-03:01	229/1272	18.55/22.27	-3.71(-5.46, -1.96)	3.39e-05
	12:02-06:01-03:01	0/1272	0/0	0(0, 0)
	04:01-03:03-03:01	112/1272	17.88/22.27	-4.39(-6.8, -1.98)	0.00037
	12:01-05:05-03:01	34/1272	17.17/22.27	-5.1(-9.41, -0.79)	0.021
	11:04-05:05-03:01	66/1272	18.68/22.27	-3.59(-6.71, -0.46)	0.025
	EAS
	11:01-05:05-03:01	195/1612	12.46/16.14	-3.68(-5.35, -2.02)	1.54e-05
	12:02-06:01-03:01	194/1612	11.76/16.14	-4.39(-6.05, -2.73)	2.44e-07
	04:01-03:03-03:01	37/1612	13.80/16.14	-2.35(-6.04, 1.34)	0.213
	12:01-05:05-03:01	62/1612	13.68/16.14	-2.47(-5.35, 0.42)	0.094
	11:04-05:05-03:01	16/1612	11.50/16.14	-4.64(-10.24, 0.95)	0.104
	AFR
	11:01-05:05-03:01	6/151	14.50/17.80	-3.30(-12.27, 5.67)	0.473
	12:02-06:01-03:01	0/151
	04:01-03:03-03:01	0/151
	12:01-05:05-03:01	2/151	36.50/17.80	18.70 (3.34, 34.07)	0.018
	11:04-05:05-03:01	0/151
	08:04-04:01-03:19	6/151	20.33/17.80	2.54(-6.56, 11.63)	0.586
	11:01-05:05-03:19	3/151	11.33/17.80	-6.46 (-19.07, 6.14)	0.316
	11:02-05:05-03:19	4/151	12.25/17.80	-5.55(-16.43, 5.33)	0.319
	Admixture
	11:01-05:05-03:01	13/78	15.31/15.90	-0.6(-6.77, 5.58)	0.85
	12:02-06:01-03:01	2/78	13.5/15.90	-2.4(-17.68, 12.87)	0.759
	04:01-03:03-03:01	1/78	6.00/15.90	-9.9(-31.49, 11.68)	0.371
	12:01-05:05-03:01	1/78	8.00/15.90	-7.9(-29.49, 13.68)	0.475
	11:04-05:05-03:01	2/78	25.5/15.90	9.6(-5.79, 24.98)	0.225
	Subsets of East Asians
	Chinese
	11:01-05:05-03:01	173/1231	11.75/14.07	-2.32(-4.01, -0.63)	0.007
	12:02-06:01-03:01	180/1231	11.18/14.07	-2.88(-4.53, -1.24)	0.00059
	04:01-03:03-03:01	27/1231	10.63/14.07	-3.44(-7.51, 0.63)	0.098
	12:01-05:05-03:01	56/1231	12.39/14.07	-1.67(-4.54, 1.19)	0.252
	11:04-05:05-03:01	15/1231	11.27/14.07	-2.8(-8.26, 2.66)	0.315
	Japanese
	11:01-05:05-03:01	12/276	17.08/22.83	-5.75(-12, 0.51)	0.073
	12:02-06:01-03:01	4/276	16.50/22.83	-6.33(-17.05, 4.39)	0.248
	04:01-03:03-03:01	9/276	21.83/22.83	-1(-8.18, 6.19)	0.786
	12:01-05:05-03:01	5/276	28.00/22.83	5.17(-4.62, 14.96)	0.301
	11:04-05:05-03:01
	Korea
	11:01-05:05-03:01	9/94	20.44/23.53	-3.09(-10.15, 3.97)	0.394
	12:02-06:01-03:01	7/94	22.57/23.53	-0.96(-9.06, 7.14)	0.817
	04:01-03:03-03:01	1/94	27.00/23.53	3.47(-17.52, 24.46)	0.747
	12:01-05:05-03:01	1/94	14.00/23.53	-9.53(-30.52, 11.46)	0.376
	11:04-05:05-03:01	1/94	15.00/23.53	-8.53(-29.52, 12.46)	0.428
	*P values calculated using generalized linear models in R. For “all cases”, p value was adjusted by ethnic group.
