## Supplementary Table 4 for "HLA-DQB1*03:01 strongly affects age of onset of type 1 narcolepsy independently of DQA1 and ethnicity"

### Sheet: Sheet1
	Supplementary Table 4: HLA-DQB1*06:02 homozygosity does not affect age at onset
	Ethnics or nationality	n (HLA-DQB1*06:02 homozygote /non-homozygote) (%)	BETA (95% CI)	P
	All cases*	632/3668(14.70%)	0.52(-0.47, 1.52)	0.304*
	Caucasian	295/1515(16.30%)	0.30(-1.27, 1.87)	0.706
	EAS	286/1919(12.97%)	0.94(-0.45, 2.33)	0.186
	Chinese	231/1517(13.22%)	1.41(-0.05, 2.87)	0.059
	Japanese	39/280(12.23%)	-0.01(-3.67, 3.65)	0.995
	Korea	14/109(11.38%)	4.33(-1.35, 10.00)	0.138
	Other	51/234(17.89%)	-0.74(-4.18, 2.70)	0.673
	AFR	41/137(23.03%)	-1.55(-5.61, 2.51)	0.455
	Admixted	10/97(9.35%)	0.68(-6.11, 7.47)	0.844
	P values calculated using generalized linear models. *For “all cases”, p value was adjusted by ethnic group and DQB1*03:01; in specific ethnic subgroups, p value was adjusted for DQB1*03:01 only.
