## Supplementary Table 5 for "HLA-DQB1*03:01 strongly affects age of onset of type 1 narcolepsy independently of DQA1 and ethnicity"

### Sheet: Sheet1
	Supplementary Table 5: Effects of narcolepsy associated risk alleles on age at onset in narcolepsy patients
	All Cases
	Closest Gene	CHR	Rsid	position	Minor allele	Other allele	P		Beta (minor allele)	Q	I^2
	All cases (controlled for ethnicity)
	TNFSF4	1	rs10158467	173131493	A	G*	0.988		0.005	0.5381	0
	DENND1B	1	rs12131588	197666111	G	A*	0.2798		0.3086	0.4882	0
	CD207(Langerin)	2	rs13383830	71058306	T	C*	0.9432		-0.0283	0.348	10.66
	NAB1	2	rs72917118	191486081	C*	T	0.228		-0.3877	0.5255	0
	TRB	7	rs1008599	142038782	A*	G	0.7515		-0.0949	0.2311	25.89
	ZNF365	10	rs4237304	64407845	C	T*	0.4604		-0.2741	0.3436	11.24
	PRF1	10	rs35947132¶	72360387	G	A*	0.4342		1.2174	0.5894	0
	CTSC	11	rs7112455	88051293	T	A*	0.4445		-0.3065	0.4278	0
	IKZF4-ERBB3	12	rs11171731	56443342	C	T*	0.0008298		0.8227	0.5578	0
	TRA	14	rs1154155	23002684	T	G*	0.0005779		0.9293	0.0343	55.9
	CTSH	15	rs34593439	79234957	G	A*	0.05636		0.8448	0.1711	33.65
	SIRPG	20	rs6110697	1615661	T*	C	0.004228		0.9011	0.5198	0
	IFNAR1	21	rs2409487¶¶	34684958	C	T*	0.09391		0.4655	0.4231	0.02
	Caucasian
	TNFSF4	1	rs10158467	173131493	A	G*		0.9158	0.0465	0.7963	0
	DENND1B	1	rs12131588	197666111	G	A*		0.8972	-0.0608	0.4145	0
	CD207(Langerin)	2	rs13383830	71058306	T	C*		0.08342	1.4807	0.0813	60.15
	NAB1	2	rs72917118	191486081	C*	T		0.1911	-0.8528	0.5753	0
	TRB	7	rs1008599	142038782	A*	G		0.08467	0.7646	0.697	0
	ZNF365	10	rs4237304	64407845	C	T*		0.4947	0.3321	0.4479	0
	CTSC	11	rs7112455	88051293	T	A*		0.6296	-0.4604	0.4392	0
	IKZF4-ERBB3	12	rs11171731	56443342	C	T*		0.2483	0.4846	0.9256	0
	PRF1	10	rs35947132¶	72360387	G	A*		0.4215	1.2617	0.6012	0
	TRA	14	rs1154155	23002684	T	G*		0.008554	1.2994	0.0543	65.68
	CTSH	15	rs34593439	79234957	G	A*		0.211	0.7703	0.4141	0
	SIRPG	20	rs6110697	1615661	T*	C		0.1295	0.6805	0.3611	1.84
	IFNAR1	21	rs2409487¶¶	34684958	C	T*		0.02598	1.0399	0.9598	0
	East Asians
	TNFSF4	1	rs10158467	173131493	A	G*		0.9201	0.0562	0.0093	73.94
	DENND1B	1	rs12131588	197666111	G	A*		0.09268	0.6259	0.5075	0
	CD207(Langerin)	2	rs13383830	71058306	T	C*		0.509	-0.3114	0.5911	0
	NAB1	2	rs72917118	191486081	C*	T		0.4996	-0.2563	0.495	0
	TRB	7	rs1008599	142038782	A*	G		0.04132	-0.8631	0.4678	0
	ZNF365	10	rs4237304	64407845	C	T*		0.02969	-1.3325	0.3895	0.47
	PRF1	10	rs35947132¶	72360387	G	A*		NA	NA	NA	NA
	CTSC	11	rs7112455	88051293	T	A*		0.4685	-0.3268	0.1527	43.14
	IKZF4-ERBB3	12	rs11171731	56443342	C	T*		0.0006148	1.0715	0.1809	38.51
	TRA	14	rs1154155	23002684	T	G*		0.03567	0.6968	0.0219	68.88
	CTSH	15	rs34593439	79234957	G	A*		0.2052	0.8804	0.0663	58.22
	SIRPG	20	rs6110697	1615661	T*	C		0.00854	1.2063	0.2309	31.77
	IFNAR1	21	rs2409487¶¶	34684958	C	T*		0.5063	0.2375	0.3816	2.15
	*=associated with narcolepsy susceptibility, thus the corresponding allele should reduce age of onset. Note that among significant effects, only SIRPG is inconsistent as the narcolepsy-associated allele is associated with a higher age of onset. TRA rs1154155, the second strongest narcolepsy associated allele is associated with a slightly decreased age of onset. The IKZF4-ERBB3 effect is also only…
