## Supplementary Table 6 for "HLA-DQB1*03:01 strongly affects age of onset of type 1 narcolepsy independently of DQA1 and ethnicity"

### Sheet: DQA1_05 05~DQB1_03 01
DQA1*05:05~DQB1*03:01
Pos	MHC	Peptide	Of	Core	Core_Rel	Identity	Score_EL	%Rank_EL	Exp_Bind	BindLevel
116	DQA10505-DQB10301	SAPAAASVAPGGQSG	2	PAAASVAPG	0.95	sp_O43612_OREX_	0.886307	0.05	NA	<=SB
115	DQA10505-DQB10301	CSAPAAASVAPGGQS	3	PAAASVAPG	0.96	sp_O43612_OREX_	0.849875	0.09	NA	<=SB
114	DQA10505-DQB10301	RCSAPAAASVAPGGQ	4	PAAASVAPG	0.95	sp_O43612_OREX_	0.814349	0.16	NA	<=SB
117	DQA10505-DQB10301	APAAASVAPGGQSGI	1	PAAASVAPG	0.87	sp_O43612_OREX_	0.757057	0.32	NA	<=SB
113	DQA10505-DQB10301	RRCSAPAAASVAPGG	5	PAAASVAPG	0.95	sp_O43612_OREX_	0.702658	0.5	NA	<=SB
24	DQA10505-DQB10301	PALLSSGAAAQPLPD	3	LSSGAAAQP	0.47	sp_O43612_OREX_	0.614134	0.92	NA	<=SB
23	DQA10505-DQB10301	PPALLSSGAAAQPLP	4	LSSGAAAQP	0.57	sp_O43612_OREX_	0.408957	2.46	NA	<=WB
112	DQA10505-DQB10301	GRRCSAPAAASVAPG	6	PAAASVAPG	0.89	sp_O43612_OREX_	0.407586	2.48	NA	<=WB
25	DQA10505-DQB10301	ALLSSGAAAQPLPDC	3	SSGAAAQPL	0.59	sp_O43612_OREX_	0.403792	2.52	NA	<=WB
56	DQA10505-DQB10301	AGNHAAGILTLGKRR	3	HAAGILTLG	0.94	sp_O43612_OREX_	0.322134	3.64	NA	<=WB
55	DQA10505-DQB10301	GAGNHAAGILTLGKR	4	HAAGILTLG	0.78	sp_O43612_OREX_	0.263186	4.81	NA	<=WB
26	DQA10505-DQB10301	LLSSGAAAQPLPDCC	2	SSGAAAQPL	0.63	sp_O43612_OREX_	0.209004	6.4	NA
87	DQA10505-DQB10301	SGNHAAGILTMGRRA	3	HAAGILTMG	0.85	sp_O43612_OREX_	0.206477	6.49	NA
22	DQA10505-DQB10301	LPPALLSSGAAAQPL	5	LSSGAAAQP	0.63	sp_O43612_OREX_	0.202592	6.64	NA
49	DQA10505-DQB10301	LYELLHGAGNHAAGI	4	LHGAGNHAA	0.57	sp_O43612_OREX_	0.19631	6.9	NA
57	DQA10505-DQB10301	GNHAAGILTLGKRRS	2	HAAGILTLG	0.93	sp_O43612_OREX_	0.186737	7.29	NA
86	DQA10505-DQB10301	ASGNHAAGILTMGRR	4	HAAGILTMG	0.68	sp_O43612_OREX_	0.184893	7.37	NA
50	DQA10505-DQB10301	YELLHGAGNHAAGIL	3	LHGAGNHAA	0.66	sp_O43612_OREX_	0.172366	7.94	NA
48	DQA10505-DQB10301	RLYELLHGAGNHAAG	5	LHGAGNHAA	0.53	sp_O43612_OREX_	0.159412	8.57	NA
54	DQA10505-DQB10301	HGAGNHAAGILTLGK	5	HAAGILTLG	0.71	sp_O43612_OREX_	0.153714	8.91	NA
95	DQA10505-DQB10301	LTMGRRAGAEPAPRP	3	GRRAGAEPA	0.86	sp_O43612_OREX_	0.146773	9.34	NA
21	DQA10505-DQB10301	LLPPALLSSGAAAQP	6	LSSGAAAQP	0.54	sp_O43612_OREX_	0.112029	12.12	NA
88	DQA10505-DQB10301	GNHAAGILTMGRRAG	2	HAAGILTMG	0.81	sp_O43612_OREX_	0.105823	12.77	NA
27	DQA10505-DQB10301	LSSGAAAQPLPDCCR	1	SSGAAAQPL	0.71	sp_O43612_OREX_	0.102324	13.15	NA
85	DQA10505-DQB10301	QASGNHAAGILTMGR	5	HAAGILTMG	0.54	sp_O43612_OREX_	0.101738	13.22	NA
96	DQA10505-DQB10301	TMGRRAGAEPAPRPC	2	GRRAGAEPA	0.86	sp_O43612_OREX_	0.100673	13.35	NA
51	DQA10505-DQB10301	ELLHGAGNHAAGILT	2	LHGAGNHAA	0.61	sp_O43612_OREX_	0.086923	15.1	NA
94	DQA10505-DQB10301	ILTMGRRAGAEPAPR	4	GRRAGAEPA	0.89	sp_O43612_OREX_	0.086197	15.2	NA
47	DQA10505-DQB10301	CRLYELLHGAGNHAA	5	LLHGAGNHA	0.61	sp_O43612_OREX_	0.07438	17.04	NA
111	DQA10505-DQB10301	LGRRCSAPAAASVAP	5	SAPAAASVA	0.62	sp_O43612_OREX_	0.068731	18.12	NA
58	DQA10505-DQB10301	NHAAGILTLGKRRSG	1	HAAGILTLG	0.9	sp_O43612_OREX_	0.058579	20.37	NA
80	DQA10505-DQB10301	LQRLLQASGNHAAGI	3	LLQASGNHA	0.39	sp_O43612_OREX_	0.054121	21.55	NA
81	DQA10505-DQB10301	QRLLQASGNHAAGIL	3	LQASGNHAA	0.55	sp_O43612_OREX_	0.043555	24.96	NA
93	DQA10505-DQB10301	GILTMGRRAGAEPAP	5	GRRAGAEPA	0.94	sp_O43612_OREX_	0.04354	24.96	NA
79	DQA10505-DQB10301	RLQRLLQASGNHAAG	4	LLQASGNHA	0.52	sp_O43612_OREX_	0.042375	25.42	NA
53	DQA10505-DQB10301	LHGAGNHAAGILTLG	6	HAAGILTLG	0.44	sp_O43612_OREX_	0.041205	25.89	NA
97	DQA10505-DQB10301	MGRRAGAEPAPRPCL	1	GRRAGAEPA	0.72	sp_O43612_OREX_	0.037126	27.64	NA
84	DQA10505-DQB10301	LQASGNHAAGILTMG	5	NHAAGILTM	0.39	sp_O43612_OREX_	0.033144	29.58	NA
3	DQA10505-DQB10301	LPSTKVSWAAVTLLL	5	VSWAAVTLL	0.66	sp_O43612_OREX_	0.03154	30.44	NA
4	DQA10505-DQB10301	PSTKVSWAAVTLLLL	4	VSWAAVTLL	0.63	sp_O43612_OREX_	0.030023	31.28	NA
89	DQA10505-DQB10301	NHAAGILTMGRRAGA	1	HAAGILTMG	0.68	sp_O43612_OREX_	0.029646	31.51	NA
110	DQA10505-DQB10301	CLGRRCSAPAAASVA	3	RRCSAPAAA	0.21	sp_O43612_OREX_	0.023716	35.67	NA
82	DQA10505-DQB10301	RLLQASGNHAAGILT	2	LQASGNHAA	0.37	sp_O43612_OREX_	0.023685	35.7	NA
52	DQA10505-DQB10301	LLHGAGNHAAGILTL	1	LHGAGNHAA	0.5	sp_O43612_OREX_	0.022909	36.35	NA
28	DQA10505-DQB10301	SSGAAAQPLPDCCRQ	2	GAAAQPLPD	0.61	sp_O43612_OREX_	0.022667	36.56	NA
46	DQA10505-DQB10301	SCRLYELLHGAGNHA	6	LLHGAGNHA	0.82	sp_O43612_OREX_	0.021743	37.37	NA
2	DQA10505-DQB10301	NLPSTKVSWAAVTLL	6	VSWAAVTLL	0.46	sp_O43612_OREX_	0.020998	38.05	NA
91	DQA10505-DQB10301	AAGILTMGRRAGAEP	3	ILTMGRRAG	0.5	sp_O43612_OREX_	0.020071	38.93	NA
83	DQA10505-DQB10301	LLQASGNHAAGILTM	3	ASGNHAAGI	0.39	sp_O43612_OREX_	0.019976	39.03	NA
78	DQA10505-DQB10301	GRLQRLLQASGNHAA	5	LLQASGNHA	0.57	sp_O43612_OREX_	0.0184	40.67	NA
5	DQA10505-DQB10301	STKVSWAAVTLLLLL	3	VSWAAVTLL	0.7	sp_O43612_OREX_	0.018254	40.84	NA
20	DQA10505-DQB10301	LLLPPALLSSGAAAQ	6	LLSSGAAAQ	0.56	sp_O43612_OREX_	0.016462	42.91	NA
92	DQA10505-DQB10301	AGILTMGRRAGAEPA	6	GRRAGAEPA	0.56	sp_O43612_OREX_	0.013917	46.27	NA
60	DQA10505-DQB10301	AAGILTLGKRRSGPP	3	ILTLGKRRS	0.75	sp_O43612_OREX_	0.013809	46.44	NA
90	DQA10505-DQB10301	HAAGILTMGRRAGAE	4	ILTMGRRAG	0.35	sp_O43612_OREX_	0.01175	49.76	NA
1	DQA10505-DQB10301	MNLPSTKVSWAAVTL	5	TKVSWAAVT	0.49	sp_O43612_OREX_	0.011518	50.18	NA
98	DQA10505-DQB10301	GRRAGAEPAPRPCLG	2	RAGAEPAPR	0.45	sp_O43612_OREX_	0.011311	50.59	NA
59	DQA10505-DQB10301	HAAGILTLGKRRSGP	4	ILTLGKRRS	0.44	sp_O43612_OREX_	0.010176	52.82	NA
109	DQA10505-DQB10301	PCLGRRCSAPAAASV	4	RRCSAPAAA	0.37	sp_O43612_OREX_	0.010024	53.12	NA
61	DQA10505-DQB10301	AGILTLGKRRSGPPG	3	LTLGKRRSG	0.44	sp_O43612_OREX_	0.008675	55.97	NA
104	DQA10505-DQB10301	EPAPRPCLGRRCSAP	3	PRPCLGRRC	0.98	sp_O43612_OREX_	0.007235	59.55	NA
6	DQA10505-DQB10301	TKVSWAAVTLLLLLL	2	VSWAAVTLL	0.71	sp_O43612_OREX_	0.006467	61.82	NA
29	DQA10505-DQB10301	SGAAAQPLPDCCRQK	1	GAAAQPLPD	0.73	sp_O43612_OREX_	0.006185	62.7	NA
108	DQA10505-DQB10301	RPCLGRRCSAPAAAS	5	RRCSAPAAA	0.43	sp_O43612_OREX_	0.004148	69.97	NA
77	DQA10505-DQB10301	QGRLQRLLQASGNHA	6	LLQASGNHA	0.57	sp_O43612_OREX_	0.004076	70.31	NA
103	DQA10505-DQB10301	AEPAPRPCLGRRCSA	4	PRPCLGRRC	0.96	sp_O43612_OREX_	0.003702	72.11	NA
99	DQA10505-DQB10301	RRAGAEPAPRPCLGR	1	RAGAEPAPR	0.38	sp_O43612_OREX_	0.00359	72.64	NA
65	DQA10505-DQB10301	TLGKRRSGPPGLQGR	4	RRSGPPGLQ	0.47	sp_O43612_OREX_	0.003313	73.97	NA
62	DQA10505-DQB10301	GILTLGKRRSGPPGL	2	LTLGKRRSG	0.41	sp_O43612_OREX_	0.00313	74.85	NA
19	DQA10505-DQB10301	LLLLPPALLSSGAAA	6	ALLSSGAAA	0.4	sp_O43612_OREX_	0.002969	75.77	NA
66	DQA10505-DQB10301	LGKRRSGPPGLQGRL	3	RRSGPPGLQ	0.6	sp_O43612_OREX_	0.002794	76.8	NA
105	DQA10505-DQB10301	PAPRPCLGRRCSAPA	2	PRPCLGRRC	0.92	sp_O43612_OREX_	0.002429	78.96	NA
102	DQA10505-DQB10301	GAEPAPRPCLGRRCS	5	PRPCLGRRC	0.83	sp_O43612_OREX_	0.002326	79.57	NA
64	DQA10505-DQB10301	LTLGKRRSGPPGLQG	5	RRSGPPGLQ	0.5	sp_O43612_OREX_	0.002155	80.7	NA
72	DQA10505-DQB10301	GPPGLQGRLQRLLQA	3	GLQGRLQRL	0.84	sp_O43612_OREX_	0.002059	81.38	NA
7	DQA10505-DQB10301	KVSWAAVTLLLLLLL	1	VSWAAVTLL	0.66	sp_O43612_OREX_	0.001734	83.67	NA
67	DQA10505-DQB10301	GKRRSGPPGLQGRLQ	2	RRSGPPGLQ	0.52	sp_O43612_OREX_	0.001698	83.92	NA
100	DQA10505-DQB10301	RAGAEPAPRPCLGRR	4	EPAPRPCLG	0.31	sp_O43612_OREX_	0.001585	84.72	NA
71	DQA10505-DQB10301	SGPPGLQGRLQRLLQ	4	GLQGRLQRL	0.8	sp_O43612_OREX_	0.001487	85.5	NA
107	DQA10505-DQB10301	PRPCLGRRCSAPAAA	6	RRCSAPAAA	0.43	sp_O43612_OREX_	0.001476	85.6	NA
30	DQA10505-DQB10301	GAAAQPLPDCCRQKT	2	AAQPLPDCC	0.25	sp_O43612_OREX_	0.001393	86.32	NA
101	DQA10505-DQB10301	AGAEPAPRPCLGRRC	6	PRPCLGRRC	0.52	sp_O43612_OREX_	0.001353	86.67	NA
63	DQA10505-DQB10301	ILTLGKRRSGPPGLQ	6	RRSGPPGLQ	0.29	sp_O43612_OREX_	0.001231	87.73	NA
18	DQA10505-DQB10301	LLLLLPPALLSSGAA	6	PALLSSGAA	0.24	sp_O43612_OREX_	0.001088	88.97	NA
76	DQA10505-DQB10301	LQGRLQRLLQASGNH	4	LQRLLQASG	0.39	sp_O43612_OREX_	0.000878	90.96	NA
73	DQA10505-DQB10301	PPGLQGRLQRLLQAS	2	GLQGRLQRL	0.69	sp_O43612_OREX_	0.000859	91.15	NA
106	DQA10505-DQB10301	APRPCLGRRCSAPAA	1	PRPCLGRRC	0.46	sp_O43612_OREX_	0.000852	91.23	NA
70	DQA10505-DQB10301	RSGPPGLQGRLQRLL	5	GLQGRLQRL	0.7	sp_O43612_OREX_	0.000765	92.13	NA
41	DQA10505-DQB10301	RQKTCSCRLYELLHG	3	TCSCRLYEL	0.52	sp_O43612_OREX_	0.000763	92.15	NA
40	DQA10505-DQB10301	CRQKTCSCRLYELLH	2	QKTCSCRLY	0.52	sp_O43612_OREX_	0.00071	92.7	NA
75	DQA10505-DQB10301	GLQGRLQRLLQASGN	3	GRLQRLLQA	0.36	sp_O43612_OREX_	0.000683	92.98	NA
17	DQA10505-DQB10301	LLLLLLPPALLSSGA	2	LLLLPPALL	0.22	sp_O43612_OREX_	0.000676	93.06	NA
45	DQA10505-DQB10301	CSCRLYELLHGAGNH	5	YELLHGAGN	0.73	sp_O43612_OREX_	0.000589	93.96	NA
68	DQA10505-DQB10301	KRRSGPPGLQGRLQR	1	RRSGPPGLQ	0.39	sp_O43612_OREX_	0.00057	94.16	NA
38	DQA10505-DQB10301	DCCRQKTCSCRLYEL	4	QKTCSCRLY	0.56	sp_O43612_OREX_	0.000511	94.77	NA
16	DQA10505-DQB10301	LLLLLLLPPALLSSG	3	LLLLPPALL	0.39	sp_O43612_OREX_	0.000478	95	NA
69	DQA10505-DQB10301	RRSGPPGLQGRLQRL	6	GLQGRLQRL	0.44	sp_O43612_OREX_	0.000476	95	NA
32	DQA10505-DQB10301	AAQPLPDCCRQKTCS	5	PDCCRQKTC	0.45	sp_O43612_OREX_	0.000471	95	NA
74	DQA10505-DQB10301	PGLQGRLQRLLQASG	4	GRLQRLLQA	0.32	sp_O43612_OREX_	0.000467	95	NA
39	DQA10505-DQB10301	CCRQKTCSCRLYELL	3	QKTCSCRLY	0.54	sp_O43612_OREX_	0.000462	95	NA
37	DQA10505-DQB10301	PDCCRQKTCSCRLYE	5	QKTCSCRLY	0.79	sp_O43612_OREX_	0.000448	95	NA
34	DQA10505-DQB10301	QPLPDCCRQKTCSCR	3	PDCCRQKTC	0.65	sp_O43612_OREX_	0.00035	95	NA
31	DQA10505-DQB10301	AAAQPLPDCCRQKTC	1	AAQPLPDCC	0.33	sp_O43612_OREX_	0.000325	95	NA
15	DQA10505-DQB10301	LLLLLLLLPPALLSS	4	LLLLPPALL	0.43	sp_O43612_OREX_	0.00027	95	NA
42	DQA10505-DQB10301	QKTCSCRLYELLHGA	2	TCSCRLYEL	0.59	sp_O43612_OREX_	0.000258	95	NA
8	DQA10505-DQB10301	VSWAAVTLLLLLLLL	2	WAAVTLLLL	0.35	sp_O43612_OREX_	0.00022	95	NA
33	DQA10505-DQB10301	AQPLPDCCRQKTCSC	4	PDCCRQKTC	0.55	sp_O43612_OREX_	0.00022	95	NA
44	DQA10505-DQB10301	TCSCRLYELLHGAGN	6	YELLHGAGN	0.48	sp_O43612_OREX_	0.000205	95	NA
14	DQA10505-DQB10301	TLLLLLLLLPPALLS	5	LLLLPPALL	0.6	sp_O43612_OREX_	0.000161	95	NA
36	DQA10505-DQB10301	LPDCCRQKTCSCRLY	6	QKTCSCRLY	0.62	sp_O43612_OREX_	0.000129	95	NA
35	DQA10505-DQB10301	PLPDCCRQKTCSCRL	2	PDCCRQKTC	0.64	sp_O43612_OREX_	0.000114	95	NA
43	DQA10505-DQB10301	KTCSCRLYELLHGAG	1	TCSCRLYEL	0.37	sp_O43612_OREX_	0.00011	95	NA
13	DQA10505-DQB10301	VTLLLLLLLLPPALL	6	LLLLPPALL	0.7	sp_O43612_OREX_	7.5e-05	95	NA
9	DQA10505-DQB10301	SWAAVTLLLLLLLLP	3	AVTLLLLLL	0.34	sp_O43612_OREX_	5.8e-05	95	NA
12	DQA10505-DQB10301	AVTLLLLLLLLPPAL	5	LLLLLLPPA	0.28	sp_O43612_OREX_	5.5e-05	95	NA
11	DQA10505-DQB10301	AAVTLLLLLLLLPPA	6	LLLLLLPPA	0.56	sp_O43612_OREX_	4.6e-05	95	NA
10	DQA10505-DQB10301	WAAVTLLLLLLLLPP	3	VTLLLLLLL	0.35	sp_O43612_OREX_	3.8e-05	95	NA

### Sheet: DQA1_03 03~DQB1_03 01
DQA1*03:03~DQB1*03:01
Pos	MHC	Peptide	Of	Core	Core_Rel	Identity	Score_EL	%Rank_EL	Exp_Bind	BindLevel
116	DQA10303-DQB10301	SAPAAASVAPGGQSG	2	PAAASVAPG	0.9	sp_O43612_OREX_	0.739732	0.19	NA	<=SB
115	DQA10303-DQB10301	CSAPAAASVAPGGQS	3	PAAASVAPG	0.91	sp_O43612_OREX_	0.685526	0.28	NA	<=SB
114	DQA10303-DQB10301	RCSAPAAASVAPGGQ	4	PAAASVAPG	0.95	sp_O43612_OREX_	0.636049	0.38	NA	<=SB
117	DQA10303-DQB10301	APAAASVAPGGQSGI	1	PAAASVAPG	0.91	sp_O43612_OREX_	0.560824	0.59	NA	<=SB
113	DQA10303-DQB10301	RRCSAPAAASVAPGG	5	PAAASVAPG	0.85	sp_O43612_OREX_	0.518513	0.77	NA	<=SB
24	DQA10303-DQB10301	PALLSSGAAAQPLPD	4	SSGAAAQPL	0.71	sp_O43612_OREX_	0.461091	1.09	NA	<=WB
56	DQA10303-DQB10301	AGNHAAGILTLGKRR	3	HAAGILTLG	0.84	sp_O43612_OREX_	0.338414	2.11	NA	<=WB
25	DQA10303-DQB10301	ALLSSGAAAQPLPDC	3	SSGAAAQPL	0.73	sp_O43612_OREX_	0.316457	2.38	NA	<=WB
55	DQA10303-DQB10301	GAGNHAAGILTLGKR	4	HAAGILTLG	0.6	sp_O43612_OREX_	0.300937	2.58	NA	<=WB
23	DQA10303-DQB10301	PPALLSSGAAAQPLP	5	SSGAAAQPL	0.57	sp_O43612_OREX_	0.297173	2.64	NA	<=WB
112	DQA10303-DQB10301	GRRCSAPAAASVAPG	6	PAAASVAPG	0.64	sp_O43612_OREX_	0.285867	2.81	NA	<=WB
86	DQA10303-DQB10301	ASGNHAAGILTMGRR	3	NHAAGILTM	0.46	sp_O43612_OREX_	0.276366	2.96	NA	<=WB
87	DQA10303-DQB10301	SGNHAAGILTMGRRA	3	HAAGILTMG	0.69	sp_O43612_OREX_	0.265714	3.14	NA	<=WB
57	DQA10303-DQB10301	GNHAAGILTLGKRRS	2	HAAGILTLG	0.86	sp_O43612_OREX_	0.200401	4.67	NA	<=WB
26	DQA10303-DQB10301	LLSSGAAAQPLPDCC	2	SSGAAAQPL	0.77	sp_O43612_OREX_	0.198481	4.73	NA	<=WB
54	DQA10303-DQB10301	HGAGNHAAGILTLGK	5	HAAGILTLG	0.53	sp_O43612_OREX_	0.191893	4.92	NA	<=WB
85	DQA10303-DQB10301	QASGNHAAGILTMGR	4	NHAAGILTM	0.56	sp_O43612_OREX_	0.182404	5.23	NA
95	DQA10303-DQB10301	LTMGRRAGAEPAPRP	3	GRRAGAEPA	0.86	sp_O43612_OREX_	0.172815	5.54	NA
22	DQA10303-DQB10301	LPPALLSSGAAAQPL	6	SSGAAAQPL	0.39	sp_O43612_OREX_	0.13927	7.03	NA
27	DQA10303-DQB10301	LSSGAAAQPLPDCCR	1	SSGAAAQPL	0.69	sp_O43612_OREX_	0.125613	7.81	NA
88	DQA10303-DQB10301	GNHAAGILTMGRRAG	2	HAAGILTMG	0.71	sp_O43612_OREX_	0.124331	7.9	NA
96	DQA10303-DQB10301	TMGRRAGAEPAPRPC	2	GRRAGAEPA	0.89	sp_O43612_OREX_	0.122478	8.02	NA
94	DQA10303-DQB10301	ILTMGRRAGAEPAPR	4	GRRAGAEPA	0.88	sp_O43612_OREX_	0.109783	8.95	NA
49	DQA10303-DQB10301	LYELLHGAGNHAAGI	4	LHGAGNHAA	0.66	sp_O43612_OREX_	0.101118	9.64	NA
84	DQA10303-DQB10301	LQASGNHAAGILTMG	5	NHAAGILTM	0.67	sp_O43612_OREX_	0.090898	10.64	NA
50	DQA10303-DQB10301	YELLHGAGNHAAGIL	3	LHGAGNHAA	0.71	sp_O43612_OREX_	0.090692	10.66	NA
111	DQA10303-DQB10301	LGRRCSAPAAASVAP	5	SAPAAASVA	0.64	sp_O43612_OREX_	0.085353	11.24	NA
48	DQA10303-DQB10301	RLYELLHGAGNHAAG	5	LHGAGNHAA	0.59	sp_O43612_OREX_	0.079689	11.95	NA
53	DQA10303-DQB10301	LHGAGNHAAGILTLG	5	NHAAGILTL	0.56	sp_O43612_OREX_	0.078149	12.16	NA
58	DQA10303-DQB10301	NHAAGILTLGKRRSG	1	HAAGILTLG	0.93	sp_O43612_OREX_	0.067312	13.82	NA
21	DQA10303-DQB10301	LLPPALLSSGAAAQP	6	LSSGAAAQP	0.47	sp_O43612_OREX_	0.059731	15.25	NA
93	DQA10303-DQB10301	GILTMGRRAGAEPAP	5	GRRAGAEPA	0.92	sp_O43612_OREX_	0.05406	16.53	NA
51	DQA10303-DQB10301	ELLHGAGNHAAGILT	2	LHGAGNHAA	0.64	sp_O43612_OREX_	0.053119	16.76	NA
97	DQA10303-DQB10301	MGRRAGAEPAPRPCL	1	GRRAGAEPA	0.66	sp_O43612_OREX_	0.052594	16.89	NA
83	DQA10303-DQB10301	LLQASGNHAAGILTM	6	NHAAGILTM	0.42	sp_O43612_OREX_	0.037949	21.66	NA
28	DQA10303-DQB10301	SSGAAAQPLPDCCRQ	2	GAAAQPLPD	0.68	sp_O43612_OREX_	0.035429	22.76	NA
47	DQA10303-DQB10301	CRLYELLHGAGNHAA	5	LLHGAGNHA	0.44	sp_O43612_OREX_	0.034642	23.13	NA
89	DQA10303-DQB10301	NHAAGILTMGRRAGA	1	HAAGILTMG	0.69	sp_O43612_OREX_	0.033374	23.82	NA
110	DQA10303-DQB10301	CLGRRCSAPAAASVA	3	RRCSAPAAA	0.28	sp_O43612_OREX_	0.032655	24.2	NA
52	DQA10303-DQB10301	LLHGAGNHAAGILTL	6	NHAAGILTL	0.39	sp_O43612_OREX_	0.028976	26.26	NA
80	DQA10303-DQB10301	LQRLLQASGNHAAGI	4	LQASGNHAA	0.43	sp_O43612_OREX_	0.023627	29.95	NA
81	DQA10303-DQB10301	QRLLQASGNHAAGIL	3	LQASGNHAA	0.38	sp_O43612_OREX_	0.022863	30.59	NA
98	DQA10303-DQB10301	GRRAGAEPAPRPCLG	2	RAGAEPAPR	0.5	sp_O43612_OREX_	0.022439	30.95	NA
82	DQA10303-DQB10301	RLLQASGNHAAGILT	4	ASGNHAAGI	0.49	sp_O43612_OREX_	0.021742	31.58	NA
109	DQA10303-DQB10301	PCLGRRCSAPAAASV	4	RRCSAPAAA	0.44	sp_O43612_OREX_	0.018504	34.84	NA
79	DQA10303-DQB10301	RLQRLLQASGNHAAG	4	LLQASGNHA	0.41	sp_O43612_OREX_	0.018031	35.38	NA
92	DQA10303-DQB10301	AGILTMGRRAGAEPA	6	GRRAGAEPA	0.72	sp_O43612_OREX_	0.016586	37.13	NA
3	DQA10303-DQB10301	LPSTKVSWAAVTLLL	5	VSWAAVTLL	0.42	sp_O43612_OREX_	0.01457	39.9	NA
4	DQA10303-DQB10301	PSTKVSWAAVTLLLL	4	VSWAAVTLL	0.43	sp_O43612_OREX_	0.014467	40.06	NA
108	DQA10303-DQB10301	RPCLGRRCSAPAAAS	5	RRCSAPAAA	0.52	sp_O43612_OREX_	0.011975	44.16	NA
2	DQA10303-DQB10301	NLPSTKVSWAAVTLL	6	VSWAAVTLL	0.39	sp_O43612_OREX_	0.011443	45.17	NA
20	DQA10303-DQB10301	LLLPPALLSSGAAAQ	6	LLSSGAAAQ	0.52	sp_O43612_OREX_	0.010832	46.46	NA
5	DQA10303-DQB10301	STKVSWAAVTLLLLL	3	VSWAAVTLL	0.53	sp_O43612_OREX_	0.009426	49.63	NA
65	DQA10303-DQB10301	TLGKRRSGPPGLQGR	4	RRSGPPGLQ	0.69	sp_O43612_OREX_	0.009367	49.78	NA
99	DQA10303-DQB10301	RRAGAEPAPRPCLGR	1	RAGAEPAPR	0.43	sp_O43612_OREX_	0.009207	50.18	NA
78	DQA10303-DQB10301	GRLQRLLQASGNHAA	5	LLQASGNHA	0.45	sp_O43612_OREX_	0.008728	51.47	NA
29	DQA10303-DQB10301	SGAAAQPLPDCCRQK	1	GAAAQPLPD	0.76	sp_O43612_OREX_	0.008089	53.18	NA
66	DQA10303-DQB10301	LGKRRSGPPGLQGRL	3	RRSGPPGLQ	0.72	sp_O43612_OREX_	0.007546	54.64	NA
46	DQA10303-DQB10301	SCRLYELLHGAGNHA	6	LLHGAGNHA	0.67	sp_O43612_OREX_	0.006846	56.89	NA
1	DQA10303-DQB10301	MNLPSTKVSWAAVTL	5	TKVSWAAVT	0.48	sp_O43612_OREX_	0.006348	58.56	NA
64	DQA10303-DQB10301	LTLGKRRSGPPGLQG	5	RRSGPPGLQ	0.64	sp_O43612_OREX_	0.00581	60.43	NA
91	DQA10303-DQB10301	AAGILTMGRRAGAEP	3	ILTMGRRAG	0.26	sp_O43612_OREX_	0.005236	62.77	NA
107	DQA10303-DQB10301	PRPCLGRRCSAPAAA	6	RRCSAPAAA	0.5	sp_O43612_OREX_	0.005077	63.42	NA
67	DQA10303-DQB10301	GKRRSGPPGLQGRLQ	2	RRSGPPGLQ	0.68	sp_O43612_OREX_	0.00495	63.94	NA
90	DQA10303-DQB10301	HAAGILTMGRRAGAE	4	ILTMGRRAG	0.16	sp_O43612_OREX_	0.004746	64.77	NA
6	DQA10303-DQB10301	TKVSWAAVTLLLLLL	2	VSWAAVTLL	0.57	sp_O43612_OREX_	0.004734	64.82	NA
59	DQA10303-DQB10301	HAAGILTLGKRRSGP	0	HAAGILTLG	0.49	sp_O43612_OREX_	0.004493	65.98	NA
60	DQA10303-DQB10301	AAGILTLGKRRSGPP	3	ILTLGKRRS	0.5	sp_O43612_OREX_	0.00406	68.13	NA
104	DQA10303-DQB10301	EPAPRPCLGRRCSAP	3	PRPCLGRRC	0.92	sp_O43612_OREX_	0.003386	71.77	NA
72	DQA10303-DQB10301	GPPGLQGRLQRLLQA	3	GLQGRLQRL	0.85	sp_O43612_OREX_	0.00332	72.16	NA
19	DQA10303-DQB10301	LLLLPPALLSSGAAA	6	ALLSSGAAA	0.39	sp_O43612_OREX_	0.002972	74.22	NA
77	DQA10303-DQB10301	QGRLQRLLQASGNHA	6	LLQASGNHA	0.39	sp_O43612_OREX_	0.002858	74.89	NA
63	DQA10303-DQB10301	ILTLGKRRSGPPGLQ	6	RRSGPPGLQ	0.51	sp_O43612_OREX_	0.00265	76.33	NA
100	DQA10303-DQB10301	RAGAEPAPRPCLGRR	2	GAEPAPRPC	0.3	sp_O43612_OREX_	0.002613	76.59	NA
71	DQA10303-DQB10301	SGPPGLQGRLQRLLQ	4	GLQGRLQRL	0.8	sp_O43612_OREX_	0.002512	77.3	NA
61	DQA10303-DQB10301	AGILTLGKRRSGPPG	3	LTLGKRRSG	0.59	sp_O43612_OREX_	0.002334	78.55	NA
103	DQA10303-DQB10301	AEPAPRPCLGRRCSA	4	PRPCLGRRC	0.87	sp_O43612_OREX_	0.001614	84.23	NA
18	DQA10303-DQB10301	LLLLLPPALLSSGAA	4	LPPALLSSG	0.26	sp_O43612_OREX_	0.001546	84.79	NA
7	DQA10303-DQB10301	KVSWAAVTLLLLLLL	1	VSWAAVTLL	0.52	sp_O43612_OREX_	0.001435	85.81	NA
73	DQA10303-DQB10301	PPGLQGRLQRLLQAS	2	GLQGRLQRL	0.69	sp_O43612_OREX_	0.001394	86.2	NA
68	DQA10303-DQB10301	KRRSGPPGLQGRLQR	1	RRSGPPGLQ	0.55	sp_O43612_OREX_	0.001374	86.39	NA
70	DQA10303-DQB10301	RSGPPGLQGRLQRLL	5	GLQGRLQRL	0.66	sp_O43612_OREX_	0.001357	86.55	NA
30	DQA10303-DQB10301	GAAAQPLPDCCRQKT	2	AAQPLPDCC	0.34	sp_O43612_OREX_	0.001192	88.11	NA
45	DQA10303-DQB10301	CSCRLYELLHGAGNH	5	YELLHGAGN	0.48	sp_O43612_OREX_	0.00118	88.22	NA
76	DQA10303-DQB10301	LQGRLQRLLQASGNH	5	QRLLQASGN	0.55	sp_O43612_OREX_	0.001139	88.61	NA
101	DQA10303-DQB10301	AGAEPAPRPCLGRRC	3	EPAPRPCLG	0.33	sp_O43612_OREX_	0.001136	88.64	NA
41	DQA10303-DQB10301	RQKTCSCRLYELLHG	1	QKTCSCRLY	0.31	sp_O43612_OREX_	0.001073	89.23	NA
105	DQA10303-DQB10301	PAPRPCLGRRCSAPA	2	PRPCLGRRC	0.8	sp_O43612_OREX_	0.001051	89.44	NA
102	DQA10303-DQB10301	GAEPAPRPCLGRRCS	5	PRPCLGRRC	0.62	sp_O43612_OREX_	0.001008	89.85	NA
75	DQA10303-DQB10301	GLQGRLQRLLQASGN	3	GRLQRLLQA	0.51	sp_O43612_OREX_	0.000976	90.17	NA
17	DQA10303-DQB10301	LLLLLLPPALLSSGA	3	LLLPPALLS	0.31	sp_O43612_OREX_	0.000942	90.53	NA
62	DQA10303-DQB10301	GILTLGKRRSGPPGL	2	LTLGKRRSG	0.38	sp_O43612_OREX_	0.000869	91.31	NA
40	DQA10303-DQB10301	CRQKTCSCRLYELLH	2	QKTCSCRLY	0.34	sp_O43612_OREX_	0.000834	91.68	NA
74	DQA10303-DQB10301	PGLQGRLQRLLQASG	4	GRLQRLLQA	0.47	sp_O43612_OREX_	0.000821	91.82	NA
106	DQA10303-DQB10301	APRPCLGRRCSAPAA	6	GRRCSAPAA	0.44	sp_O43612_OREX_	0.000812	91.91	NA
69	DQA10303-DQB10301	RRSGPPGLQGRLQRL	6	GLQGRLQRL	0.44	sp_O43612_OREX_	0.000805	91.99	NA
16	DQA10303-DQB10301	LLLLLLLPPALLSSG	4	LLLPPALLS	0.34	sp_O43612_OREX_	0.000633	93.82	NA
38	DQA10303-DQB10301	DCCRQKTCSCRLYEL	4	QKTCSCRLY	0.47	sp_O43612_OREX_	0.00062	93.96	NA
39	DQA10303-DQB10301	CCRQKTCSCRLYELL	3	QKTCSCRLY	0.37	sp_O43612_OREX_	0.000594	94.23	NA
37	DQA10303-DQB10301	PDCCRQKTCSCRLYE	5	QKTCSCRLY	0.71	sp_O43612_OREX_	0.000532	94.89	NA
42	DQA10303-DQB10301	QKTCSCRLYELLHGA	2	TCSCRLYEL	0.54	sp_O43612_OREX_	0.000439	95	NA
44	DQA10303-DQB10301	TCSCRLYELLHGAGN	6	YELLHGAGN	0.4	sp_O43612_OREX_	0.000374	95	NA
15	DQA10303-DQB10301	LLLLLLLLPPALLSS	5	LLLPPALLS	0.41	sp_O43612_OREX_	0.000331	95	NA
36	DQA10303-DQB10301	LPDCCRQKTCSCRLY	6	QKTCSCRLY	0.59	sp_O43612_OREX_	0.000295	95	NA
31	DQA10303-DQB10301	AAAQPLPDCCRQKTC	1	AAQPLPDCC	0.38	sp_O43612_OREX_	0.000246	95	NA
32	DQA10303-DQB10301	AAQPLPDCCRQKTCS	3	PLPDCCRQK	0.42	sp_O43612_OREX_	0.000191	95	NA
8	DQA10303-DQB10301	VSWAAVTLLLLLLLL	1	SWAAVTLLL	0.44	sp_O43612_OREX_	0.000187	95	NA
14	DQA10303-DQB10301	TLLLLLLLLPPALLS	4	LLLLLPPAL	0.11	sp_O43612_OREX_	0.000181	95	NA
43	DQA10303-DQB10301	KTCSCRLYELLHGAG	1	TCSCRLYEL	0.34	sp_O43612_OREX_	0.000167	95	NA
12	DQA10303-DQB10301	AVTLLLLLLLLPPAL	6	LLLLLPPAL	0.48	sp_O43612_OREX_	0.00013	95	NA
13	DQA10303-DQB10301	VTLLLLLLLLPPALL	5	LLLLLPPAL	0.18	sp_O43612_OREX_	9.4e-05	95	NA
11	DQA10303-DQB10301	AAVTLLLLLLLLPPA	6	LLLLLLPPA	0.61	sp_O43612_OREX_	9.2e-05	95	NA
33	DQA10303-DQB10301	AQPLPDCCRQKTCSC	2	PLPDCCRQK	0.38	sp_O43612_OREX_	8.5e-05	95	NA
34	DQA10303-DQB10301	QPLPDCCRQKTCSCR	3	PDCCRQKTC	0.6	sp_O43612_OREX_	8.4e-05	95	NA
9	DQA10303-DQB10301	SWAAVTLLLLLLLLP	1	WAAVTLLLL	0.41	sp_O43612_OREX_	6.5e-05	95	NA
10	DQA10303-DQB10301	WAAVTLLLLLLLLPP	3	VTLLLLLLL	0.31	sp_O43612_OREX_	6e-05	95	NA
35	DQA10303-DQB10301	PLPDCCRQKTCSCRL	2	PDCCRQKTC	0.58	sp_O43612_OREX_	3.8e-05	95	NA

### Sheet: DQA1_06 01~DQB1_03 01
DQA1*06:01~DQB1*03:01
Pos	MHC	Peptide	Of	Core	Core_Rel	Identity	Score_EL	%Rank_EL	Exp_Bind	BindLevel
116	DQA10601-DQB10301	SAPAAASVAPGGQSG	2	PAAASVAPG	0.85	sp_O43612_OREX_	0.492284	0.04	NA	<=SB
115	DQA10601-DQB10301	CSAPAAASVAPGGQS	3	PAAASVAPG	0.85	sp_O43612_OREX_	0.425109	0.08	NA	<=SB
114	DQA10601-DQB10301	RCSAPAAASVAPGGQ	4	PAAASVAPG	0.86	sp_O43612_OREX_	0.370383	0.14	NA	<=SB
117	DQA10601-DQB10301	APAAASVAPGGQSGI	1	PAAASVAPG	0.76	sp_O43612_OREX_	0.328182	0.23	NA	<=SB
113	DQA10601-DQB10301	RRCSAPAAASVAPGG	5	PAAASVAPG	0.9	sp_O43612_OREX_	0.262209	0.49	NA	<=SB
24	DQA10601-DQB10301	PALLSSGAAAQPLPD	4	SSGAAAQPL	0.45	sp_O43612_OREX_	0.20875	0.9	NA	<=SB
23	DQA10601-DQB10301	PPALLSSGAAAQPLP	4	LSSGAAAQP	0.39	sp_O43612_OREX_	0.137768	2.21	NA	<=WB
112	DQA10601-DQB10301	GRRCSAPAAASVAPG	6	PAAASVAPG	0.82	sp_O43612_OREX_	0.12008	2.79	NA	<=WB
25	DQA10601-DQB10301	ALLSSGAAAQPLPDC	3	SSGAAAQPL	0.47	sp_O43612_OREX_	0.108544	3.26	NA	<=WB
56	DQA10601-DQB10301	AGNHAAGILTLGKRR	3	HAAGILTLG	0.79	sp_O43612_OREX_	0.073238	5.66	NA
22	DQA10601-DQB10301	LPPALLSSGAAAQPL	5	LSSGAAAQP	0.38	sp_O43612_OREX_	0.06959	6.03	NA
55	DQA10601-DQB10301	GAGNHAAGILTLGKR	4	HAAGILTLG	0.55	sp_O43612_OREX_	0.060493	7.19	NA
26	DQA10601-DQB10301	LLSSGAAAQPLPDCC	2	SSGAAAQPL	0.53	sp_O43612_OREX_	0.052857	8.4	NA
86	DQA10601-DQB10301	ASGNHAAGILTMGRR	4	HAAGILTMG	0.42	sp_O43612_OREX_	0.047854	9.38	NA
87	DQA10601-DQB10301	SGNHAAGILTMGRRA	3	HAAGILTMG	0.61	sp_O43612_OREX_	0.046482	9.69	NA
49	DQA10601-DQB10301	LYELLHGAGNHAAGI	4	LHGAGNHAA	0.65	sp_O43612_OREX_	0.045581	9.89	NA
21	DQA10601-DQB10301	LLPPALLSSGAAAQP	5	LLSSGAAAQ	0.59	sp_O43612_OREX_	0.043384	10.46	NA
57	DQA10601-DQB10301	GNHAAGILTLGKRRS	2	HAAGILTLG	0.76	sp_O43612_OREX_	0.042953	10.57	NA
50	DQA10601-DQB10301	YELLHGAGNHAAGIL	3	LHGAGNHAA	0.7	sp_O43612_OREX_	0.040851	11.15	NA
48	DQA10601-DQB10301	RLYELLHGAGNHAAG	5	LHGAGNHAA	0.6	sp_O43612_OREX_	0.036285	12.58	NA
54	DQA10601-DQB10301	HGAGNHAAGILTLGK	5	HAAGILTLG	0.47	sp_O43612_OREX_	0.036203	12.6	NA
95	DQA10601-DQB10301	LTMGRRAGAEPAPRP	3	GRRAGAEPA	0.78	sp_O43612_OREX_	0.032152	14.17	NA
85	DQA10601-DQB10301	QASGNHAAGILTMGR	4	NHAAGILTM	0.51	sp_O43612_OREX_	0.025976	17.23	NA
88	DQA10601-DQB10301	GNHAAGILTMGRRAG	2	HAAGILTMG	0.63	sp_O43612_OREX_	0.025295	17.63	NA
51	DQA10601-DQB10301	ELLHGAGNHAAGILT	2	LHGAGNHAA	0.62	sp_O43612_OREX_	0.025042	17.78	NA
27	DQA10601-DQB10301	LSSGAAAQPLPDCCR	1	SSGAAAQPL	0.65	sp_O43612_OREX_	0.023382	18.85	NA
96	DQA10601-DQB10301	TMGRRAGAEPAPRPC	2	GRRAGAEPA	0.77	sp_O43612_OREX_	0.021754	20.02	NA
80	DQA10601-DQB10301	LQRLLQASGNHAAGI	4	LQASGNHAA	0.41	sp_O43612_OREX_	0.020578	20.91	NA
94	DQA10601-DQB10301	ILTMGRRAGAEPAPR	4	GRRAGAEPA	0.77	sp_O43612_OREX_	0.019123	22.22	NA
81	DQA10601-DQB10301	QRLLQASGNHAAGIL	3	LQASGNHAA	0.43	sp_O43612_OREX_	0.017387	23.93	NA
47	DQA10601-DQB10301	CRLYELLHGAGNHAA	6	LHGAGNHAA	0.47	sp_O43612_OREX_	0.01726	24.06	NA
79	DQA10601-DQB10301	RLQRLLQASGNHAAG	5	LQASGNHAA	0.48	sp_O43612_OREX_	0.016404	24.99	NA
58	DQA10601-DQB10301	NHAAGILTLGKRRSG	1	HAAGILTLG	0.66	sp_O43612_OREX_	0.015061	26.59	NA
111	DQA10601-DQB10301	LGRRCSAPAAASVAP	5	SAPAAASVA	0.49	sp_O43612_OREX_	0.014393	27.46	NA
84	DQA10601-DQB10301	LQASGNHAAGILTMG	5	NHAAGILTM	0.5	sp_O43612_OREX_	0.012313	30.58	NA
82	DQA10601-DQB10301	RLLQASGNHAAGILT	4	ASGNHAAGI	0.36	sp_O43612_OREX_	0.011476	31.99	NA
93	DQA10601-DQB10301	GILTMGRRAGAEPAP	5	GRRAGAEPA	0.72	sp_O43612_OREX_	0.011355	32.22	NA
53	DQA10601-DQB10301	LHGAGNHAAGILTLG	5	NHAAGILTL	0.45	sp_O43612_OREX_	0.011027	32.82	NA
89	DQA10601-DQB10301	NHAAGILTMGRRAGA	1	HAAGILTMG	0.45	sp_O43612_OREX_	0.010057	34.74	NA
60	DQA10601-DQB10301	AAGILTLGKRRSGPP	3	ILTLGKRRS	0.72	sp_O43612_OREX_	0.009949	34.96	NA
97	DQA10601-DQB10301	MGRRAGAEPAPRPCL	1	GRRAGAEPA	0.57	sp_O43612_OREX_	0.00894	37.2	NA
83	DQA10601-DQB10301	LLQASGNHAAGILTM	3	ASGNHAAGI	0.38	sp_O43612_OREX_	0.008607	38	NA
20	DQA10601-DQB10301	LLLPPALLSSGAAAQ	6	LLSSGAAAQ	0.69	sp_O43612_OREX_	0.00846	38.35	NA
78	DQA10601-DQB10301	GRLQRLLQASGNHAA	6	LQASGNHAA	0.4	sp_O43612_OREX_	0.007659	40.46	NA
91	DQA10601-DQB10301	AAGILTMGRRAGAEP	3	ILTMGRRAG	0.59	sp_O43612_OREX_	0.007476	40.96	NA
110	DQA10601-DQB10301	CLGRRCSAPAAASVA	4	RCSAPAAAS	0.13	sp_O43612_OREX_	0.007419	41.14	NA
92	DQA10601-DQB10301	AGILTMGRRAGAEPA	6	GRRAGAEPA	0.35	sp_O43612_OREX_	0.007016	42.43	NA
2	DQA10601-DQB10301	NLPSTKVSWAAVTLL	6	VSWAAVTLL	0.42	sp_O43612_OREX_	0.006583	43.84	NA
3	DQA10601-DQB10301	LPSTKVSWAAVTLLL	5	VSWAAVTLL	0.6	sp_O43612_OREX_	0.006541	43.97	NA
1	DQA10601-DQB10301	MNLPSTKVSWAAVTL	3	PSTKVSWAA	0.27	sp_O43612_OREX_	0.00623	45.07	NA
52	DQA10601-DQB10301	LLHGAGNHAAGILTL	1	LHGAGNHAA	0.38	sp_O43612_OREX_	0.006114	45.5	NA
59	DQA10601-DQB10301	HAAGILTLGKRRSGP	4	ILTLGKRRS	0.53	sp_O43612_OREX_	0.006033	45.8	NA
90	DQA10601-DQB10301	HAAGILTMGRRAGAE	4	ILTMGRRAG	0.37	sp_O43612_OREX_	0.005655	47.27	NA
4	DQA10601-DQB10301	PSTKVSWAAVTLLLL	4	VSWAAVTLL	0.52	sp_O43612_OREX_	0.005355	48.49	NA
104	DQA10601-DQB10301	EPAPRPCLGRRCSAP	3	PRPCLGRRC	0.97	sp_O43612_OREX_	0.004724	51.43	NA
28	DQA10601-DQB10301	SSGAAAQPLPDCCRQ	2	GAAAQPLPD	0.5	sp_O43612_OREX_	0.004707	51.51	NA
61	DQA10601-DQB10301	AGILTLGKRRSGPPG	2	ILTLGKRRS	0.55	sp_O43612_OREX_	0.004195	54.12	NA
98	DQA10601-DQB10301	GRRAGAEPAPRPCLG	2	RAGAEPAPR	0.45	sp_O43612_OREX_	0.004096	54.62	NA
109	DQA10601-DQB10301	PCLGRRCSAPAAASV	5	RCSAPAAAS	0.19	sp_O43612_OREX_	0.003959	55.38	NA
46	DQA10601-DQB10301	SCRLYELLHGAGNHA	6	LLHGAGNHA	0.63	sp_O43612_OREX_	0.003563	57.8	NA
103	DQA10601-DQB10301	AEPAPRPCLGRRCSA	4	PRPCLGRRC	0.9	sp_O43612_OREX_	0.003445	58.52	NA
5	DQA10601-DQB10301	STKVSWAAVTLLLLL	3	VSWAAVTLL	0.56	sp_O43612_OREX_	0.003122	60.6	NA
102	DQA10601-DQB10301	GAEPAPRPCLGRRCS	5	PRPCLGRRC	0.8	sp_O43612_OREX_	0.00248	65.51	NA
99	DQA10601-DQB10301	RRAGAEPAPRPCLGR	3	GAEPAPRPC	0.38	sp_O43612_OREX_	0.002101	68.87	NA
108	DQA10601-DQB10301	RPCLGRRCSAPAAAS	6	RCSAPAAAS	0.19	sp_O43612_OREX_	0.002036	69.44	NA
65	DQA10601-DQB10301	TLGKRRSGPPGLQGR	4	RRSGPPGLQ	0.54	sp_O43612_OREX_	0.001889	70.92	NA
105	DQA10601-DQB10301	PAPRPCLGRRCSAPA	2	PRPCLGRRC	0.81	sp_O43612_OREX_	0.001841	71.45	NA
77	DQA10601-DQB10301	QGRLQRLLQASGNHA	6	LLQASGNHA	0.5	sp_O43612_OREX_	0.001729	72.68	NA
66	DQA10601-DQB10301	LGKRRSGPPGLQGRL	3	RRSGPPGLQ	0.61	sp_O43612_OREX_	0.00155	74.64	NA
6	DQA10601-DQB10301	TKVSWAAVTLLLLLL	2	VSWAAVTLL	0.57	sp_O43612_OREX_	0.001499	75.24	NA
29	DQA10601-DQB10301	SGAAAQPLPDCCRQK	3	AAQPLPDCC	0.16	sp_O43612_OREX_	0.001489	75.37	NA
19	DQA10601-DQB10301	LLLLPPALLSSGAAA	6	ALLSSGAAA	0.34	sp_O43612_OREX_	0.001219	78.94	NA
64	DQA10601-DQB10301	LTLGKRRSGPPGLQG	5	RRSGPPGLQ	0.56	sp_O43612_OREX_	0.001186	79.38	NA
62	DQA10601-DQB10301	GILTLGKRRSGPPGL	2	LTLGKRRSG	0.38	sp_O43612_OREX_	0.00101	82.01	NA
67	DQA10601-DQB10301	GKRRSGPPGLQGRLQ	2	RRSGPPGLQ	0.56	sp_O43612_OREX_	0.000909	83.58	NA
72	DQA10601-DQB10301	GPPGLQGRLQRLLQA	3	GLQGRLQRL	0.78	sp_O43612_OREX_	0.000908	83.6	NA
101	DQA10601-DQB10301	AGAEPAPRPCLGRRC	6	PRPCLGRRC	0.51	sp_O43612_OREX_	0.000893	83.83	NA
100	DQA10601-DQB10301	RAGAEPAPRPCLGRR	2	GAEPAPRPC	0.35	sp_O43612_OREX_	0.000846	84.56	NA
63	DQA10601-DQB10301	ILTLGKRRSGPPGLQ	6	RRSGPPGLQ	0.44	sp_O43612_OREX_	0.000769	85.86	NA
7	DQA10601-DQB10301	KVSWAAVTLLLLLLL	1	VSWAAVTLL	0.44	sp_O43612_OREX_	0.000723	86.67	NA
71	DQA10601-DQB10301	SGPPGLQGRLQRLLQ	4	GLQGRLQRL	0.7	sp_O43612_OREX_	0.000701	87.06	NA
18	DQA10601-DQB10301	LLLLLPPALLSSGAA	4	LPPALLSSG	0.2	sp_O43612_OREX_	0.000684	87.36	NA
107	DQA10601-DQB10301	PRPCLGRRCSAPAAA	5	GRRCSAPAA	0.45	sp_O43612_OREX_	0.00068	87.43	NA
17	DQA10601-DQB10301	LLLLLLPPALLSSGA	3	LLLPPALLS	0.24	sp_O43612_OREX_	0.000559	89.56	NA
41	DQA10601-DQB10301	RQKTCSCRLYELLHG	3	TCSCRLYEL	0.54	sp_O43612_OREX_	0.000544	89.82	NA
30	DQA10601-DQB10301	GAAAQPLPDCCRQKT	2	AAQPLPDCC	0.27	sp_O43612_OREX_	0.000544	89.82	NA
76	DQA10601-DQB10301	LQGRLQRLLQASGNH	5	QRLLQASGN	0.37	sp_O43612_OREX_	0.000481	91.07	NA
106	DQA10601-DQB10301	APRPCLGRRCSAPAA	1	PRPCLGRRC	0.44	sp_O43612_OREX_	0.000479	91.11	NA
70	DQA10601-DQB10301	RSGPPGLQGRLQRLL	5	GLQGRLQRL	0.61	sp_O43612_OREX_	0.000445	91.79	NA
40	DQA10601-DQB10301	CRQKTCSCRLYELLH	2	QKTCSCRLY	0.49	sp_O43612_OREX_	0.000427	92.16	NA
73	DQA10601-DQB10301	PPGLQGRLQRLLQAS	2	GLQGRLQRL	0.58	sp_O43612_OREX_	0.000426	92.18	NA
16	DQA10601-DQB10301	LLLLLLLPPALLSSG	3	LLLLPPALL	0.39	sp_O43612_OREX_	0.000368	93.35	NA
68	DQA10601-DQB10301	KRRSGPPGLQGRLQR	1	RRSGPPGLQ	0.36	sp_O43612_OREX_	0.000351	93.69	NA
69	DQA10601-DQB10301	RRSGPPGLQGRLQRL	6	GLQGRLQRL	0.45	sp_O43612_OREX_	0.00034	93.91	NA
38	DQA10601-DQB10301	DCCRQKTCSCRLYEL	4	QKTCSCRLY	0.62	sp_O43612_OREX_	0.000326	94.19	NA
75	DQA10601-DQB10301	GLQGRLQRLLQASGN	3	GRLQRLLQA	0.37	sp_O43612_OREX_	0.000301	94.7	NA
37	DQA10601-DQB10301	PDCCRQKTCSCRLYE	5	QKTCSCRLY	0.85	sp_O43612_OREX_	0.000286	95	NA
39	DQA10601-DQB10301	CCRQKTCSCRLYELL	3	QKTCSCRLY	0.55	sp_O43612_OREX_	0.000276	95	NA
31	DQA10601-DQB10301	AAAQPLPDCCRQKTC	6	PDCCRQKTC	0.23	sp_O43612_OREX_	0.000254	95	NA
32	DQA10601-DQB10301	AAQPLPDCCRQKTCS	5	PDCCRQKTC	0.39	sp_O43612_OREX_	0.000242	95	NA
42	DQA10601-DQB10301	QKTCSCRLYELLHGA	2	TCSCRLYEL	0.62	sp_O43612_OREX_	0.000224	95	NA
45	DQA10601-DQB10301	CSCRLYELLHGAGNH	5	YELLHGAGN	0.45	sp_O43612_OREX_	0.000223	95	NA
74	DQA10601-DQB10301	PGLQGRLQRLLQASG	4	GRLQRLLQA	0.31	sp_O43612_OREX_	0.000221	95	NA
15	DQA10601-DQB10301	LLLLLLLLPPALLSS	4	LLLLPPALL	0.44	sp_O43612_OREX_	0.000199	95	NA
8	DQA10601-DQB10301	VSWAAVTLLLLLLLL	2	WAAVTLLLL	0.4	sp_O43612_OREX_	0.00014	95	NA
34	DQA10601-DQB10301	QPLPDCCRQKTCSCR	3	PDCCRQKTC	0.57	sp_O43612_OREX_	0.000129	95	NA
44	DQA10601-DQB10301	TCSCRLYELLHGAGN	6	YELLHGAGN	0.35	sp_O43612_OREX_	0.000122	95	NA
14	DQA10601-DQB10301	TLLLLLLLLPPALLS	5	LLLLPPALL	0.5	sp_O43612_OREX_	0.000115	95	NA
33	DQA10601-DQB10301	AQPLPDCCRQKTCSC	4	PDCCRQKTC	0.43	sp_O43612_OREX_	0.000107	95	NA
36	DQA10601-DQB10301	LPDCCRQKTCSCRLY	6	QKTCSCRLY	0.66	sp_O43612_OREX_	0.000105	95	NA
43	DQA10601-DQB10301	KTCSCRLYELLHGAG	1	TCSCRLYEL	0.44	sp_O43612_OREX_	9.5e-05	95	NA
11	DQA10601-DQB10301	AAVTLLLLLLLLPPA	5	LLLLLLLPP	0.04	sp_O43612_OREX_	7.6e-05	95	NA
35	DQA10601-DQB10301	PLPDCCRQKTCSCRL	2	PDCCRQKTC	0.56	sp_O43612_OREX_	7e-05	95	NA
13	DQA10601-DQB10301	VTLLLLLLLLPPALL	6	LLLLPPALL	0.68	sp_O43612_OREX_	5.7e-05	95	NA
12	DQA10601-DQB10301	AVTLLLLLLLLPPAL	6	LLLLLPPAL	0.49	sp_O43612_OREX_	4.9e-05	95	NA
9	DQA10601-DQB10301	SWAAVTLLLLLLLLP	3	AVTLLLLLL	0.4	sp_O43612_OREX_	4.4e-05	95	NA
10	DQA10601-DQB10301	WAAVTLLLLLLLLPP	2	AVTLLLLLL	0.41	sp_O43612_OREX_	2.4e-05	95	NA
