## Supplementary Table 7 for "HLA-DQB1*03:01 strongly affects age of onset of type 1 narcolepsy independently of DQA1 and ethnicity"

### Sheet: CDR1a
CDR1A	POSITION	SYMBOL	FREQUENCY_Merged	PVALUE_Merged	FREQUENCY_Asian	PVALUE_Asian	FREQUENCY_Caucasian	PVALUE_Caucasian
0	1	A	-0.00407395	3.92976e-17	-0.00466505	1.89743e-07	-0.00323258	1.67481e-05
1	1	D	0.00619355	3.5657e-14	0.00644781	1.80012e-05	0.00584034	4.93784e-06
2	2	I	-0.00489288	7.41002e-19	-0.00596606	5.91475e-09	-0.00337088	7.32863e-05
3	3	D	0.00323453	2.01477e-09	0.00415061	2.99218e-05	0.00192373	0.022145
4	3	E	-0.00198588	4.20143e-05	-0.00186953	0.0328592	-0.00212871	0.00611167
5	3	I	0.0041152	1.19482e-15	0.00450624	1.76401e-06	0.00356256	1.01345e-05
6	3	M	-0.0036353	2.93411e-13	-0.00240254	0.0089747	-0.00540069	3.25712e-12
7	3	S	-0.00330793	1.93927e-07	-0.00424225	0.000307703	-0.00197922	0.0446912
8	4	G	-0.00348988	2.54245e-09	-0.00426751	2.30776e-05	-0.0023758	0.0324182
9	4	P	0.00192467	7.21154e-13	0.00224986	1.06519e-05	0.00146041	0.000183935
10	10	Y	-0.00424143	2.72332e-17	-0.00484998	2.48575e-07	-0.00337427	8.35121e-06
11	11	D	-0.00493629	2.0748e-10	-0.00642687	6.93685e-06	-0.00279799	0.021116
12	11	N	0.00887974	3.50861e-31	0.010466	1.0407e-13	0.00661534	3.03947e-08	*
13	12	S	-0.00705119	2.68606e-16	-0.00469575	0.00310953	-0.0104229	8.14582e-15
CDR1B	POSITION	SYMBOL	FREQUENCY_Merged	PVALUE_Merged	FREQUENCY_Asian	PVALUE_Asian	FREQUENCY_Caucasian	PVALUE_Caucasian
0	2	Q	-0.00199677	3.52212e-09	-0.00194631	0.00176768	-0.00206824	9.01135e-05
1	3	V	-0.00199677	3.52212e-09	-0.00194631	0.00176768	-0.00206824	9.01135e-05
2	11	D	0.00583887	9.57502e-13	0.00490934	0.00110576	0.00717877	2.01443e-08
3	11	N	0.00474563	1.00982e-07	0.00404405	0.0139602	0.00574076	3.47599e-05
4	11	R	-0.00616878	5.36655e-20	-0.00748567	1.62306e-09	-0.00428299	4.62588e-05	*
5	12	M	-0.00199677	3.52212e-09	-0.00194631	0.00176768	-0.00206824	9.01135e-05
6	12	S	-0.00476726	1.48266e-08	-0.00367434	0.0177174	-0.00632359	1.51891e-06
CDR2A	POSITION	SYMBOL	FREQUENCY_Merged	PVALUE_Merged	FREQUENCY_Asian	PVALUE_Asian	FREQUENCY_Caucasian	PVALUE_Caucasian
0	1	A	-0.00408055	3.71094e-17	-0.00470424	1.53349e-07	-0.00319256	2.16004e-05
1	1	I	0.0109701	1.92152e-26	0.00844751	8.58293e-06	0.014595	1.23134e-19	*
2	1	V	-0.00432619	5.43973e-16	-0.00304071	0.00180618	-0.00615019	3.23716e-13
3	2	E	-0.00198588	4.20143e-05	-0.00186953	0.0328592	-0.00212871	0.00611167
4	2	G	0.00192467	9.57695e-07	0.00224986	0.00186203	0.00146041	0.0172889
5	2	I	0.00181375	9.21969e-05	0.00197686	0.0216974	0.00157248	0.028017
6	2	L	-0.00440417	4.10117e-12	-0.00504189	1.73255e-05	-0.00349677	0.000397208
7	2	R	0.0138007	1.98842e-66	0.00844729	9.34473e-09	0.0214793	2.03415e-65	*
8	2	S	-0.00498456	2.08138e-15	-0.00461289	6.3633e-05	-0.00550824	2.18758e-08
9	3	A	-0.00198588	2.56991e-05	-0.00186953	0.0232732	-0.00212871	0.00733354
10	3	K	-0.00628619	9.12193e-18	-0.00833907	4.86046e-10	-0.00338258	0.00457239
11	4	A	-0.0029907	3.89214e-10	-0.00338978	0.00170922	-0.00242128	8.69389e-06
12	4	I	-0.0036353	6.37174e-18	-0.00240254	0.00299036	-0.00540069	3.71672e-17
13	4	N	0.0116174	2.28789e-33	0.0100882	5.70404e-10	0.0137974	1.15498e-16	*
14	7	D	0.0051069	9.49883e-08	0.00508759	0.00304022	0.00511795	0.00100171
15	7	K	-0.00198588	2.76061e-09	-0.00186953	0.00220876	-0.00212871	4.8961e-05
16	7	S	-0.0011005	1.31108e-05	-0.00127156	0.0089695	-0.000858874	0.0175404
17	8	D	-0.00442778	1.67671e-16	-0.00312398	0.000553693	-0.00631768	1.34096e-12
18	8	E	0.00714692	4.90293e-22	0.00706793	4.22782e-07	0.00725736	8.81367e-11	*
19	8	K	-0.0036353	1.03614e-16	-0.00240254	0.00124599	-0.00540069	6.79645e-14
20	8	V	0.00806594	8.40109e-37	0.0040421	0.00200439	0.0138454	5.62147e-47
21	9	D	-0.00671361	1.49935e-16	-0.00562079	0.000192141	-0.00830287	4.03131e-11
22	9	E	-0.00227938	8.5276e-05	-0.00223242	0.035844	-0.00233684	0.0103337
23	9	G	0.00301887	0.00122976	0.0084001	1.02974e-06	-0.00466874	0.00137848
24	9	R	0.0052134	1.86047e-18	0.00388749	0.000379719	0.00711483	2.03565e-14
25	9	S	-0.00105374	0.0346866	-0.00361113	6.084e-05	0.00263175	0.00100485
26	9	T	-0.00140301	9.47804e-07	-0.00169855	0.00190403	-0.000995076	0.0182365
27	10	E	0.0121237	1.01307e-40	0.00692652	3.26288e-05	0.0195806	3.31272e-43
28	10	K	-0.00992684	1.06112e-33	-0.00960935	2.43608e-10	-0.0103983	3.03108e-16	*
CDR2B	POSITION	SYMBOL	FREQUENCY_Merged	PVALUE_Merged	FREQUENCY_Asian	PVALUE_Asian	FREQUENCY_Caucasian	PVALUE_Caucasian
0	1	A	-0.00199677	3.52212e-09	-0.00194631	0.00176768	-0.00206824	9.01135e-05
1	1	F	0.00279266	0.00355994	0.00703094	6.07133e-05	-0.00320931	0.0333976
2	2	A	0.000902875	0.0325466	0.00286952	0.000307005	-0.00193009	0.00248649
3	2	E	-0.000603423	0.00204221	-0.00169625	4.29167e-06	0.000955861	0.00118007
4	3	Q	-0.00199677	3.52212e-09	-0.00194631	0.00176768	-0.00206824	9.01135e-05
5	4	G	-0.00195289	0	-0.00390194	0	0.000835373	0	*
6	8	T	-0.00451382	1.44218e-63	-0.0052755	2.30554e-26	-0.00342603	1.70476e-16	*
7	9	S	0.00425159	1.42053e-12	0.00568078	1.4945e-07	0.00225178	0.0196553
8	9	T	-0.0052765	3.19857e-23	-0.00591275	1.26096e-09	-0.00435688	1.87736e-07	*
9	9	V	0.00282929	8.37534e-10	0.00380945	5.98946e-06	0.00143743	0.0484597
10	10	P	0.00313235	8.69486e-11	0.00409412	3.31936e-06	0.00176914	0.0205716
CDR3A	POSITION	SYMBOL	FREQUENCY_Merged	PVALUE_Merged	FREQUENCY_Asian	PVALUE_Asian	FREQUENCY_Caucasian	PVALUE_Caucasian
0	1	C	1	0	1	0	1	0
1	2	A	0.00737343	4.56469e-19	0.00668532	1.12411e-05	0.00835522	9.28881e-11
2	2	C	8.24666e-05	1.57124e-06	8.59159e-05	0.00271319	7.7642e-05	0.00971762
3	2	I	-0.00348471	6.04719e-12	-0.00433757	3.31143e-06	-0.00226296	0.00423461
4	2	L	-0.00161385	3.90671e-07	-0.00190847	0.0016199	-0.00120674	0.010557
5	3	L	-0.00622245	9.09665e-16	-0.0069932	8.72844e-07	-0.00510797	2.53792e-05
6	3	M	0.00352523	3.80571e-11	0.00427328	1.2696e-05	0.00246016	0.00325418
7	3	T	0.0046191	6.95414e-21	0.00470934	2.34703e-07	0.00448665	4.4804e-09	*
8	3	Y	-0.00226306	5.2079e-09	-0.00192924	0.00566697	-0.00272533	1.25107e-05
9	4	K	0.00195796	1.94914e-06	0.00184531	0.015334	0.00211648	0.000912672
10	5	R	-0.00281034	1.34623e-06	-0.00266947	0.012461	-0.00300648	0.00096597
11	6	H	-0.000999641	3.08996e-05	-0.00101002	0.0228353	-0.00098563	0.00809847
12	6	K	0.00162308	2.9776e-09	0.00106208	0.0350365	0.0024261	1.34009e-08
13	6	L	-0.00337971	2.49923e-13	-0.00297605	0.00047488	-0.00395783	3.77153e-08
14	6	R	0.006275	9.96117e-27	0.00574995	1.00157e-07	0.00702831	1.65341e-14	*
15	6	Y	-0.00240159	3.65754e-06	-0.00296039	0.00206052	-0.00160804	0.0452635
16	7	G	0.00262671	2.5895e-07	0.00281661	0.00250139	0.00235249	0.00356441
17	7	R	0.00148895	1.81237e-06	0.00149337	0.00839922	0.00148471	0.00281974
18	7	Y	-0.00208371	1.43102e-06	-0.00210655	0.00882416	-0.00205016	0.00203406
19	14	A	-0.00145937	2.44985e-06	-0.00156356	0.00652665	-0.00131317	0.006015
20	17	M	-0.00145137	3.09422e-06	-0.00152169	0.008458	-0.00135392	0.0047801
CDR3B	POSITION	SYMBOL	FREQUENCY_Merged	PVALUE_Merged	FREQUENCY_Asian	PVALUE_Asian	FREQUENCY_Caucasian	PVALUE_Caucasian
0	1	C	1	0	1	0	1	0
1	2	V	-0.000165292	1.44049e-08	-0.000214444	0.000271143	-9.54079e-05	0.0130052
2	2	Y	3.45055e-05	2.71105e-07	3.90061e-05	0.00305812	2.80358e-05	0.00288897
3	3	V	-0.0021088	3.90011e-11	-0.00213902	0.000280042	-0.00206634	3.21385e-05
4	4	E	-0.00109844	4.22602e-07	-0.00112913	0.00508273	-0.00105673	0.0016199
5	6	G	0.00469429	1.03663e-06	0.00492424	0.00542394	0.00436516	0.003595
6	6	L	-0.00267968	4.89307e-07	-0.00264231	0.00728921	-0.00274	0.000924307
7	7	A	-0.00219203	0.000246631	-0.00226311	0.0318808	-0.00209108	0.0368287
8	7	D	0.00189933	7.38964e-08	0.00208928	0.00180295	0.00162378	0.00194141
9	7	E	0.00149199	2.15178e-08	0.00162893	0.00109134	0.001297	0.00132843
10	7	Q	0.00218173	3.26728e-07	0.00287812	0.000478	0.00118566	0.0396172
11	8	H	0.000295053	1.83984e-05	0.000334698	0.00903383	0.000238535	0.0231066
12	11	E	-0.00130334	4.40334e-06	-0.00114726	0.0305425	-0.00152911	0.0004397
13	12	S	-0.00374673	4.98052e-06	-0.00411732	0.00696292	-0.00322303	0.0105395
14	13	G	0.00338032	4.74325e-05	0.00325352	0.0335613	0.00356367	0.00598938
15	13	N	0.00654174	7.99805e-15	0.00597816	0.000109016	0.00738063	2.36612e-08
16	13	Y	-0.00407481	1.19534e-11	-0.00283058	0.0111455	-0.00587811	2.36014e-10
17	14	Q	0.00390457	1.82353e-12	0.0043213	1.99579e-05	0.00332493	0.000141166
18	14	S	0.00318629	1.7589e-10	0.00332622	0.000280867	0.00299447	0.00013421
19	15	E	-0.0068981	1.11262e-09	-0.00606097	0.0036811	-0.00814676	3.93981e-06
20	15	L	-0.000321454	4.03535e-05	-0.000340673	0.019273	-0.000294275	0.014652
21	15	P	0.00741702	7.88263e-27	0.00780716	6.95376e-10	0.0068844	2.5954e-10	*
22	16	A	0.00336729	2.27147e-06	0.0035829	0.00613836	0.00307448	0.00591538
23	16	Q	-0.00859333	1.31798e-14	-0.010301	5.24394e-07	-0.00619472	0.000377933
24	17	H	0.00776148	4.43387e-29	0.00830687	5.94059e-11	0.00700676	1.3957e-10	*
25	18	F	0.00157317	1.25696e-44	0.00208189	3.21636e-21	0.000849597	6.99253e-08	*
26	18	V	-0.00163015	4.4205e-51	-0.00218287	2.35111e-24	-0.000843831	1.7848e-08	*
