## Supplementary Table 8 for "HLA-DQB1*03:01 strongly affects age of onset of type 1 narcolepsy independently of DQA1 and ethnicity"

### Sheet: TRAV
family	DQB0301_pos_mean_usage (n=306)	DQB0301_neg_mean_usage (n=589)	DQB0301_pos_to_neg_mean_usage_ratio	coef	se	pvalue	tvalue	pvalue_fdr
TRAV13-1	0.0678537	0.064618	1.05007	0.00323571	0.000850176	0.00015091	3.80593	0.00346727
TRAV2	0.0237111	0.0252075	0.940639	-0.00149635	0.000393707	0.000154101	-3.80066	0.00346727
TRAV8-3	0.0220956	0.0230923	0.956836	-0.000996769	0.000335961	0.0030882	-2.96692	0.0338865
TRAV16	0.0161576	0.0172531	0.936507	-0.00109546	0.000377115	0.00376517	-2.90483	0.0338865
TRAV12-1	0.0396917	0.0426889	0.929789	-0.00299723	0.00103046	0.0037203	-2.90862	0.0338865
TRAV20	0.0191082	0.0179218	1.0662	0.00118639	0.000435342	0.00655202	2.7252	0.0491402
TRAV23/DV6	0.0270065	0.0239086	1.12958	0.00309797	0.00118381	0.00902214	2.61694	0.0579995

### Sheet: TRBV
family	DQB0301_pos_mean_usage (n=306)	DQB0301_neg_mean_usage (n=589)	DQB0301_pos_to_neg_mean_usage_ratio	coef	se	pvalue	tvalue	pvalue_fdr
TRBV10-3	0.0229675	0.0211163	1.08766	0.00185111	0.000409573	7.0283e-06	4.51962	0.000323302
TRBV12-3	0.0120686	0.0111669	1.08074	0.000901668	0.000286771	0.00172039	3.14421	0.039569

### Sheet: TRAJ
family	DQB0301_pos_mean_usage (n=306)	DQB0301_neg_mean_usage (n=589)	DQB0301_pos_to_neg_mean_usage_ratio	coef	se	pvalue	tvalue	pvalue_fdr

### Sheet: TRBJ
family	DQB0301_pos_mean_usage (n=306)	DQB0301_neg_mean_usage (n=589)	DQB0301_pos_to_neg_mean_usage_ratio	coef	se	pvalue	tvalue	pvalue_fdr
