## Supplementary Table 9 for "HLA-DQB1*03:01 strongly affects age of onset of type 1 narcolepsy independently of DQA1 and ethnicity"

### Sheet: TRAV
position	family	coef	pvalue	pvalue_fdr
27	Y	-0.0022649	0.000100789	0.00302423
29	N	-0.00197412	0.0024045	0.0269647
36	A	-0.00149635	0.000154101	0.00302423
38	E	-0.00109546	0.00376517	0.0328406
56	I	0.00693244	0.000133587	0.00302423
56	G	-0.00336094	0.000390039	0.00556692
56	H	-0.00109546	0.00376517	0.0328406
57	R	0.00826236	6.59106e-07	0.00010348
57	S	-0.00225869	0.00318319	0.0328406
58	.	-0.00254548	2.31434e-06	0.000181675
58	K	-0.00455867	0.000428091	0.00560085
59	N	0.00505495	0.00021133	0.00331788
59	.	-0.0060316	0.00189874	0.0229309
63	V	0.00633368	9.71537e-06	0.000508438
63	.	-0.00413454	0.000179145	0.00312509
65	E	0.0066497	0.000152057	0.00302423
65	P	-0.00149635	0.000154101	0.00302423
65	R	-0.00109546	0.00376517	0.0328406

### Sheet: TRBV
position	family	coef	pvalue	pvalue_fdr
27	E	0.00185111	7.0283e-06	0.000822311
