## Supplementary Table 10 for "HLA-DQB1*03:01 strongly affects age of onset of type 1 narcolepsy independently of DQA1 and ethnicity"

### Sheet: TRAV
gene	DQB0301_pos_usage (n=361012)	DQB0301_neg_usage (n=1283283)	DQB0301_pos_to_neg_usage_ratio	chi2	odds_ratio	p_value	pvalue_fdr
TRAV23/DV6	0.00834598	0.00691196	1.20747	82.3456	1.21462	1.14256e-19	4.91303e-18
TRAV26-2	0.0027783	0.00369833	0.751232	68.9172	0.748427	1.02688e-16	2.20779e-15
TRAV17	0.0109138	0.00981623	1.11181	35.0393	1.1169	3.23119e-09	3.47353e-08
TRAV29/DV5	0.0128223	0.0141006	0.909346	35.1721	0.904434	3.01819e-09	3.47353e-08
TRAV13-1	0.0151796	0.0139034	1.09179	34.1918	1.09771	4.99383e-09	4.29469e-08
TRAV12-1	0.00901355	0.0100126	0.900221	29.7865	0.896478	4.82347e-08	3.45682e-07
TRAV38-2/DV8	0.00740419	0.0083076	0.891255	29.1983	0.887925	6.53371e-08	4.01356e-07
TRAV3	0.00733494	0.00669455	1.09566	17.2791	1.09854	3.22723e-05	0.000173464
TRAV9-2	0.0136893	0.014551	0.940783	15.3958	0.937341	8.71803e-05	0.000416528
TRAV6	0.0034708	0.00311077	1.11574	11.4805	1.11735	0.000703296	0.00302417
TRAV22	0.00300544	0.00336403	0.893405	11.0664	0.892098	0.000879056	0.00343631
TRAV41	0.00417992	0.00458356	0.911937	10.3108	0.910429	0.00132254	0.00473911
TRAV19	0.00676432	0.00634544	1.06601	7.81274	1.06783	0.00518793	0.0171601
TRAV4	0.00349573	0.00381132	0.917197	7.52961	0.916012	0.0060693	0.0186414
TRAV12-3	0.00777813	0.00736938	1.05547	6.44599	1.05724	0.0111203	0.0318783
TRAV27	0.0058613	0.00621998	0.942334	5.99372	0.940938	0.0143569	0.0385842

### Sheet: TRBV
gene	DQB0301_pos_usage (n=361012)	DQB0301_neg_usage (n=1283283)	DQB0301_pos_to_neg_usage_ratio	chi2	odds_ratio	p_value	pvalue_fdr
TRBV7-3	0.00300544	0.0040825	0.736177	86.024	0.73297	1.77764e-20	8.17716e-19
TRBV24-1	0.0040525	0.00334143	1.2128	41.1044	1.21631	1.44315e-10	2.21282e-09
TRBV4-2	0.00709395	0.0061366	1.15601	41.5934	1.16057	1.12371e-10	2.21282e-09
TRBV28	0.0102822	0.0114877	0.89506	38.0835	0.890563	6.77795e-10	7.79464e-09
TRBV7-2	0.012958	0.0117496	1.10285	35.8726	1.10848	2.10654e-09	1.93802e-08
TRBV2	0.00971159	0.0108355	0.896276	34.9839	0.892087	3.32438e-09	2.54869e-08
TRBV7-6	0.00220768	0.00263777	0.836952	20.5303	0.835502	5.86955e-06	3.85713e-05
TRBV5-1	0.0161103	0.0171202	0.941012	18.1707	0.936953	2.01959e-05	0.000116126
TRBV29-1	0.00548735	0.00606413	0.904886	16.0699	0.902755	6.10479e-05	0.000312023
TRBV6-6	0.00515772	0.00467005	1.10442	14.197	1.10663	0.000164633	0.00075731
TRBV10-3	0.00555937	0.00508384	1.09354	12.4483	1.09567	0.000418375	0.00174957
TRBV30	0.00594163	0.00645454	0.920535	11.9078	0.918604	0.000559007	0.00214286
TRBV9	0.00884458	0.00832552	1.06235	9.24654	1.06464	0.00235941	0.00834869
TRBV12-3	0.00700531	0.00655818	1.06818	8.626	1.07015	0.00331399	0.0108888
TRBV4-1	0.00463973	0.00500825	0.926419	7.84452	0.925031	0.00509751	0.0156324

### Sheet: TRAJ
gene	DQB0301_pos_usage (n=361012)	DQB0301_neg_usage (n=1283283)	DQB0301_pos_to_neg_usage_ratio	chi2	odds_ratio	p_value	pvalue_fdr
TRAJ10	0.0060829	0.0054797	1.11008	18.578	1.11283	1.63089e-05	0.000848061
TRAJ6	0.00604689	0.00552489	1.09448	13.8341	1.09683	0.00019968	0.00519167
TRAJ9	0.00729893	0.00676702	1.0786	11.8298	1.08097	0.000582908	0.0075778
TRAJ57	0.00450678	0.00495993	0.908636	12.0441	0.906962	0.000519572	0.0075778
TRAJ3	0.00418269	0.0038121	1.09721	9.99994	1.09887	0.00156545	0.0158401
TRAJ20	0.00698038	0.00650753	1.07266	9.71499	1.07475	0.00182771	0.0158401
TRAJ24	0.00298328	0.00329312	0.905914	8.39849	0.904781	0.00375534	0.0278968

### Sheet: TRBJ
gene	DQB0301_pos_usage (n=361012)	DQB0301_neg_usage (n=1283283)	DQB0301_pos_to_neg_usage_ratio	chi2	odds_ratio	p_value	pvalue_fdr
TRBJ1-6	0.0111464	0.0100679	1.10712	33.0647	1.11213	8.91404e-09	1.15883e-07
TRBJ1-5	0.0176975	0.01645	1.07583	28.0202	1.08162	1.20054e-07	7.80351e-07
TRBJ2-1	0.0339158	0.0354879	0.9557	23.0002	0.948751	1.61984e-06	7.01933e-06
