## Supplementary Table 11 for "HLA-DQB1*03:01 strongly affects age of onset of type 1 narcolepsy independently of DQA1 and ethnicity"

### Sheet: TRAV
position	amino_acid	chi2	odds_ratio	p_value	pvalue_fdr
27	D	18.8624	1.0451	1.40493e-05	6.22184e-05
27	A	15.3958	0.937341	8.71803e-05	0.000346486
28	I	32.8568	0.916882	9.9203e-09	7.68823e-08
28	Y	11.4805	1.11735	0.000703296	0.00227106
28	R	9.54882	1.04815	0.00200078	0.00574297
28	V	5.99372	0.940938	0.0143569	0.0300719
29	A	43.9763	1.05722	3.32372e-11	4.68343e-10
29	M	35.1721	0.904434	3.01819e-09	2.75188e-08
29	E	25.375	0.916427	4.72001e-07	2.43867e-06
29	D	12.8956	1.06088	0.000329354	0.00116022
29	I	9.84307	1.05127	0.00170472	0.00518102
29	S	9.68956	0.95999	0.00185318	0.00543572
29	F	5.99372	0.940938	0.0143569	0.0300719
30	S	29.1983	0.887925	6.53371e-08	4.40315e-07
30	G	24.4432	0.919589	7.65312e-07	3.82656e-06
30	.	21.576	1.04749	3.40087e-06	1.5504e-05
36	D	29.1983	0.887925	6.53371e-08	4.40315e-07
36	Y	15.6295	0.937752	7.70449e-05	0.000314262
36	P	13.7687	1.06262	0.000206754	0.000745276
37	N	36.6234	1.06982	1.43301e-09	1.70859e-08
37	A	11.4805	1.11735	0.000703296	0.00227106
37	R	7.26137	0.944376	0.00704535	0.0162989
37	D	6.7198	0.972911	0.00953483	0.0217338
37	S	5.08181	0.967342	0.0241781	0.0494779
38	S	37.8458	0.942309	7.65646e-10	9.88959e-09
38	N	15.1399	1.04049	9.98305e-05	0.000381747
38	Y	11.8605	1.02633	0.00057336	0.00193197
38	A	6.18797	0.942079	0.0128622	0.0280794
56	I	59.8231	1.06368	1.03779e-14	2.29797e-13
56	V	34.7327	0.911055	3.78231e-09	3.25699e-08
56	G	21.7125	0.939934	3.1672e-06	1.48762e-05
56	A	15.1183	0.937948	0.000100978	0.000381747
56	L	15.0627	0.949437	0.000103998	0.000383801
56	Y	9.0099	1.0307	0.00268521	0.00743227
56	R	7.81274	1.06783	0.00518793	0.0136293
56	Q	7.63983	0.962047	0.00570934	0.0145073
56	T	6.44599	1.05724	0.0111203	0.0248948
57	R	160.987	1.13326	6.88688e-37	1.06747e-34
57	S	31.9633	0.928663	1.57115e-08	1.15966e-07
57	L	27.1169	0.934517	1.91516e-07	1.1874e-06
57	E	25.375	0.916427	4.72001e-07	2.43867e-06
57	P	11.0664	0.892098	0.000879056	0.00272507
57	N	7.81274	1.06783	0.00518793	0.0136293
57	Y	6.42653	0.973037	0.0112428	0.0248948
58	P	82.3456	1.21462	1.14256e-19	3.54195e-18
58	A	25.375	0.916427	4.72001e-07	2.43867e-06
58	K	17.9329	0.954877	2.28833e-05	9.85252e-05
58	E	11.954	1.11935	0.00054531	0.00187829
58	S	7.47459	1.0214	0.00625757	0.015155
58	T	7.42373	0.958942	0.00643694	0.0153496
59	D	82.3456	1.21462	1.14256e-19	3.54195e-18
59	N	66.5147	1.08342	3.47291e-16	8.97167e-15
59	.	35.9793	0.950362	1.99422e-09	2.20789e-08
59	I	35.1721	0.904434	3.01819e-09	2.75188e-08
59	F	7.81274	1.06783	0.00518793	0.0136293
59	Y	7.63983	0.962047	0.00570934	0.0145073
59	A	5.05328	0.975404	0.0245793	0.0494779
62	D	26.3855	1.05684	2.79634e-07	1.66705e-06
62	K	25.375	0.916427	4.72001e-07	2.43867e-06
63	V	105.552	1.14371	9.24537e-25	7.16516e-23
63	E	53.8373	1.09892	2.17798e-13	4.21985e-12
63	.	48.4074	0.926627	3.46258e-12	5.367e-11
63	K	35.1721	0.904434	3.01819e-09	2.75188e-08
63	N	16.5193	1.06272	4.81566e-05	0.000201737
63	G	11.3941	0.958863	0.000736776	0.00233062
63	D	9.68413	0.957962	0.00185867	0.00543572
63	S	6.07978	0.963583	0.0136738	0.0294366
64	R	33.1468	1.0833	8.54584e-09	6.9716e-08
64	D	27.9597	0.947449	1.2387e-07	7.99992e-07
64	L	9.0099	1.0307	0.00268521	0.00743227
64	K	7.47556	1.05757	0.00625419	0.015155
64	T	7.52961	0.916012	0.0060693	0.015155
64	E	7.3091	0.961841	0.00686062	0.0161121
64	I	5.06451	0.920975	0.0244206	0.0494779
65	E	101.299	1.09403	7.90888e-24	4.08626e-22
65	K	50.7262	0.930887	1.06192e-12	1.82886e-11
65	N	23.9763	0.95679	9.75308e-07	4.72415e-06

### Sheet: TRBV
position	amino_acid	chi2	odds_ratio	p_value	pvalue_fdr
27	L	21.3562	1.05251	3.81387e-06	4.46223e-05
27	E	12.4543	1.0957	0.000417021	0.00211673
27	G	11.9017	0.918624	0.000560842	0.00211673
27	S	11.5431	0.974543	0.000680013	0.0024863
27	K	10.4348	1.05929	0.00123665	0.00425555
27	M	7.38163	0.975252	0.00658933	0.0188037
27	P	5.31157	1.12643	0.0211842	0.0450646
28	D	38.0693	0.890582	6.82774e-10	1.59769e-08
28	Q	16.0631	0.902775	6.12679e-05	0.000377281
28	T	11.9017	0.918624	0.000560842	0.00211673
28	G	6.96938	1.02014	0.0082916	0.0223621
29	V	16.0631	0.902775	6.12679e-05	0.000377281
29	S	11.9017	0.918624	0.000560842	0.00211673
29	D	9.25319	1.06466	0.00235085	0.00743378
36	N	11.9017	0.918624	0.000560842	0.00211673
37	N	24.5769	1.04742	7.14008e-07	9.28211e-06
37	D	19.83	1.04582	8.46457e-06	8.41898e-05
37	P	11.9017	0.918624	0.000560842	0.00211673
37	R	9.4805	0.962945	0.00207667	0.00694201
37	E	7.09815	0.970647	0.00771635	0.0214955
37	V	6.66405	0.93842	0.00983771	0.0255781
37	L	5.81969	0.965929	0.0158478	0.0394508
38	N	32.8329	0.923727	1.00428e-08	1.95835e-07
38	R	16.2785	1.06887	5.46796e-05	0.000377281
38	M	16.0631	0.902775	6.12679e-05	0.000377281
38	A	10.8795	1.03384	0.000972364	0.00344747
38	S	5.51652	0.977085	0.0188377	0.0450646
56	A	16.0631	0.902775	6.12679e-05	0.000377281
57	S	7.84014	0.925051	0.00510987	0.0153296
57	A	5.31892	0.954117	0.0210951	0.0450646
57	R	5.38674	1.13091	0.0202904	0.0450646
58	F	41.606	1.16059	1.11649e-10	6.53145e-09
58	Y	24.8608	0.897221	6.16232e-07	9.0124e-06
58	S	19.7919	0.947978	8.63485e-06	8.41898e-05
58	Q	16.0631	0.902775	6.12679e-05	0.000377281
58	G	6.94408	1.02498	0.00840969	0.0223621
63	T	86.0122	0.732985	1.78828e-20	2.09228e-18
63	E	14.4851	0.969616	0.000141275	0.000826457
63	K	13.7695	1.05014	0.000206661	0.0011514
63	.	11.9017	0.918624	0.000560842	0.00211673
63	G	9.25319	1.06466	0.00235085	0.00743378
63	R	5.38674	1.13091	0.0202904	0.0450646
64	S	27.4832	1.07136	1.58463e-07	2.6486e-06
64	T	18.1583	0.936973	2.03287e-05	0.000182958
64	I	11.9017	0.918624	0.000560842	0.00211673
64	V	8.23648	1.05142	0.00410568	0.0126412
64	M	5.31157	1.12643	0.0211842	0.0450646
64	G	5.45158	0.974123	0.0195507	0.0450646
65	D	40.4231	1.08502	2.04505e-10	7.97568e-09
65	M	38.0693	0.890582	6.82774e-10	1.59769e-08
65	P	12.0541	1.05951	0.000516794	0.00211673
65	G	11.9017	0.918624	0.000560842	0.00211673
65	L	7.55566	0.955315	0.00598219	0.0174979
65	I	6.06458	0.972965	0.013792	0.0350796
65	E	5.36757	1.03106	0.0205146	0.0450646
